# Adverse drug withdrawal event signals in FAERS and Eudravigilance databases: a stratified disproportionality analysis study

**DOI:** 10.64898/2026.08.29.26361707

**Authors:** Zakir Khan, Caroline McCarthy, Kieran Dalton, Katharina Tabea Jungo, Ann Sinéad Doherty, Emily Reeve, Frank Moriarty

## Abstract

**Background:** Adverse drug withdrawal events (ADWEs) are a key safety concern during deprescribing but remain poorly explored in pharmacovigilance systems.

**Objectives:** To identify and compare ADWE signals across drug classes, different drugs within drug classes, and across patient characteristics, countries, and over time.

**Methods:** A case/non-case disproportionality analysis was conducted in FDA-FAERS and EMA-EudraVigilance pharmacovigilance databases, with stratification by age (adults: 18-64, older adults: ≥65), sex (male/female), reporting time (2004-2023 in 5-year intervals), and country (for EMA data). Disproportionality analysis (quantitative signal detection) was used to detect signals between ADWEs and drugs using the proportional reporting rate (PRR≥2), reporting odds ratio (ROR>1), and information component (IC>0) with case count ≥5.

**Results:** Overall, 158,501 reports (FDA-FAERS 145,514; EMA-EudraVigilance 12,987) included drug-event pairs related to ADWEs. In FDA-FAERS, clobetasone (IC=5.58; PRR=79.18; ROR=176.90) showed the strongest ADWE signals, followed by hydromorphone (4.85; 29.94; 37.37), hydrocodone, and paroxetine. In EMA-EudraVigilance, ethyl loflazepate (IC=6.01; PRR=119.80; ROR=197.53), clobetasone (5.39; 102.73; 155.10), veralipride, and levomethadone had the strongest signals. Most drugs maintained positive ADWE signals in analysis stratified into adults and older adults. However, among the top 10 drugs (based on highest IC values), buprenorphine/naloxone, desvenlafaxine, and baclofen in FDA-FAERS (ICs 4.95-6.05) showed stronger signals in older adults. A sex-based difference was observed, with paroxetine, venlafaxine, and buprenorphine/naloxone showing a stronger positive signal in females in both databases, whereas several opioids had stronger signals in males versus females across both databases.

**Conclusion:** This study suggests ADWE signals for some medications differ by age and sex, potentially indicating different risks for withdrawal effects.
