## Supplementary material for "Adverse drug withdrawal event signals in FAERS and Eudravigilance databases: a stratified disproportionality analysis study": FDA Drug class Mapping

### Sheet: Drugclasses-WHO-ATC 3rd level
Drugs	Withdrawal_event	Non_withdrawal_event	A + B (N cases with P)	Pharm_class_name (Third-level ATC codes)
OXYCODONE	18824	81941	100765	OPIOIDS
DULOXETINE	10274	51092	61366	ANTIDEPRESSANTS
PAROXETINE	9585	39358	48943	ANTIDEPRESSANTS
PREGABALIN	8463	140726	149189	OTHER ANALGESICS AND ANTIPYRETICS
HYDROCODONE AND PARACETAMOL	7878	53352	61230	OPIOIDS
MORPHINE	7656	43660	51316	OPIOIDS
FENTANYL	6538	92481	99019	OPIOIDS
VENLAFAXINE	5221	39442	44663	ANTIDEPRESSANTS
BACLOFEN	4305	26107	30412	MUSCLE RELAXANTS, CENTRALLY ACTING AGENTS
HYDROMORPHONE	4226	16462	20688	OPIOIDS
BUPRENORPHINE AND NALOXONE	3664	19074	22738	DRUGS USED IN ADDICTIVE DISORDERS
OXYCODONE AND PARACETAMOL	3405	27098	30503	OPIOIDS
BUPRENORPHINE	3403	46154	49557	OPIOIDS
HYDROCODONE	3019	11800	14819	COUGH SUPPRESSANTS, EXCL. COMBINATIONS WITH EXPECTORANTS
TRAMADOL	2386	39402	41788	OPIOIDS
DESVENLAFAXINE	2077	18349	20426	ANTIDEPRESSANTS
METHADONE	1878	16499	18377	DRUGS USED IN ADDICTIVE DISORDERS
ALPRAZOLAM	1565	36501	38066	ANXIOLYTICS
QUETIAPINE	1519	79174	80693	ANTIPSYCHOTICS
CLONAZEPAM	1490	21232	22722	ANTIEPILEPTICS
SERTRALINE	1454	50714	52168	ANTIDEPRESSANTS
GABAPENTIN	1281	61562	62843	OTHER ANALGESICS AND ANTIPYRETICS
OXYMORPHONE	1144	8689	9833	OPIOIDS
CETIRIZINE	1111	27475	28586	ANTIHISTAMINES FOR SYSTEMIC USE
VARENICLINE	893	90923	91816	DRUGS USED IN ADDICTIVE DISORDERS
NALTREXONE	877	23416	24293	DRUGS USED IN ADDICTIVE DISORDERS
LORAZEPAM	843	15931	16774	ANXIOLYTICS
DIAMORPHINE	717	6399	7116	DRUGS USED IN ADDICTIVE DISORDERS
ZOLPIDEM	653	21475	22128	HYPNOTICS AND SEDATIVES
DIAZEPAM	615	15444	16059	ANXIOLYTICS
ESCITALOPRAM	610	21726	22336	ANTIDEPRESSANTS
CITALOPRAM	568	24517	25085	ANTIDEPRESSANTS
OLANZAPINE	562	49228	49790	ANTIPSYCHOTICS
FLUOXETINE	539	25998	26537	ANTIDEPRESSANTS
NICOTINE	530	57645	58175	DRUGS USED IN ADDICTIVE DISORDERS
VIGABATRIN	528	13141	13669	ANTIEPILEPTICS
ARIPIPRAZOLE	496	66708	67204	ANTIPSYCHOTICS
BUPROPION	486	38685	39171	ANTIDEPRESSANTS
METHYLPHENIDATE	469	42693	43162	PSYCHOSTIMULANTS, AGENTS USED FOR ADHD AND NOOTROPICS
CLOZAPINE	442	111093	111535	ANTIPSYCHOTICS
MIRTAZAPINE	423	17154	17577	ANTIDEPRESSANTS
LAMOTRIGINE	386	49953	50339	ANTIEPILEPTICS
ETHANOL	366	20568	20934	ANTISEPTICS AND DISINFECTANTS
RISPERIDONE	361	80150	80511	ANTIPSYCHOTICS
CLONIDINE	323	9346	9669	ANTIADRENERGIC AGENTS, CENTRALLY ACTING
VALPROIC ACID	296	41820	42116	ANTIEPILEPTICS
CODEINE AND PARACETAMOL	294	8831	9125	OPIOIDS
TAPENTADOL	286	9567	9853	OPIOIDS
LISDEXAMFETAMINE	279	16360	16639	PSYCHOSTIMULANTS, AGENTS USED FOR ADHD AND NOOTROPICS
CLOBAZAM	273	5494	5767	ANXIOLYTICS
AMPHETAMINE_DEXTROAMPHETAMINE	269	15963	16232	PSYCHOSTIMULANTS, AGENTS USED FOR ADHD AND NOOTROPICS
ZIPRASIDONE	260	11209	11469	ANTIPSYCHOTICS
PREDNISONE	250	71564	71814	CORTICOSTEROIDS FOR SYSTEMIC USE, PLAIN
SODIUM OXYBATE	246	71485	71731	OTHER NERVOUS SYSTEM DRUGS
NALOXEGOL	216	1734	1950	DRUGS FOR CONSTIPATION
BUTORPHANOL	212	1577	1789	OPIOIDS
LURASIDONE	202	14234	14436	ANTIPSYCHOTICS
OTHERS/UNKOWN	196	24823	25019	OTHERS/UNKOWN
TOPIRAMATE	195	23464	23659	ANTIEPILEPTICS
CANNABINOIDS	194	4872	5066	OTHER ANALGESICS AND ANTIPYRETICS
LEVETIRACETAM	191	47466	47657	ANTIEPILEPTICS
COCAINE	186	5622	5808	ANESTHETICS, LOCAL
PREDNISOLONE	183	42073	42256	CORTICOSTEROIDS, PLAIN
HYDROCORTISONE	177	8780	8957	CORTICOSTEROIDS, PLAIN
LOPERAMIDE	174	13086	13260	ANTIPROPULSIVES
PARACETAMOL	172	79151	79323	OTHER ANALGESICS AND ANTIPYRETICS
NALOXONE	166	1503	1669	ALL OTHER THERAPEUTIC PRODUCTS (ANTIDOTES)
NATALIZUMAB	164	214476	214640	IMMUNOSUPPRESSANTS
AMITRIPTYLINE	161	9072	9233	ANTIDEPRESSANTS
SCOPOLAMINE	159	3046	3205	ANTIEMETICS AND ANTINAUSEANTS
PRAMIPEXOLE	157	9877	10034	DOPAMINERGIC AGENTS
ESTROGENS	154	27882	28036	ESTROGENS
BUPIVACAINE	153	8982	9135	ANESTHETICS, LOCAL
ATOMOXETINE	150	20223	20373	PSYCHOSTIMULANTS, AGENTS USED FOR ADHD AND NOOTROPICS
TRAZODONE	146	10182	10328	ANTIDEPRESSANTS
HERBAL PRODUCTS	137	2246	2383	HERBAL
CARBAMAZEPINE	136	24359	24495	ANTIEPILEPTICS
INTERFERONS	136	152345	152481	IMMUNOSTIMULANTS
LITHIUM	135	11078	11213	ANTIPSYCHOTICS
MORPHINE_NALTREXONE	134	950	1084	OPIOIDS
BETAMETHASONE	133	4606	4739	CORTICOSTEROIDS, PLAIN
RUXOLITINIB	132	65172	65304	PROTEIN KINASE INHIBITORS
MONTELUKAST	131	22755	22886	OTHER SYSTEMIC DRUGS FOR OBSTRUCTIVE AIRWAY DISEASES
FINASTERIDE	130	12020	12150	DRUGS USED IN BENIGN PROSTATIC HYPERTROPHY
MOMETASONE	130	11187	11317	CORTICOSTEROIDS, PLAIN
OMEPRAZOLE	129	69819	69948	DRUGS FOR PEPTIC ULCER AND GASTRO-OESOPHAGEAL REFLUX DISEASE (GORD)
ZOPICLONE	124	5516	5640	HYPNOTICS AND SEDATIVES
IBUPROFEN	123	64445	64568	ANTIINFLAMMATORY AND ANTIRHEUMATIC PRODUCTS, NON-STEROIDS
TOFACITINIB	123	187695	187818	IMMUNOSUPPRESSANTS
ADALIMUMAB	122	640789	640911	IMMUNOSUPPRESSANTS
DIPHENHYDRAMINE	121	13810	13931	ANTIHISTAMINES FOR SYSTEMIC USE
OXAZEPAM	117	4087	4204	ANXIOLYTICS
PETHIDINE	117	3325	3442	OPIOIDS
HALOPERIDOL	116	12586	12702	ANTIPSYCHOTICS
METHYLPREDNISOLONE	112	32727	32839	CORTICOSTEROIDS, PLAIN
DEXMEDETOMIDINE	107	1730	1837	HYPNOTICS AND SEDATIVES
TRIAMCINOLONE	105	17798	17903	CORTICOSTEROIDS, PLAIN
HYDROCODONE_IBUPROFEN	101	1361	1462	OPIOIDS
TRAMADOL AND PARACETAMOL	100	4024	4124	OPIOIDS
CARISOPRODOL	98	2117	2215	MUSCLE RELAXANTS, CENTRALLY ACTING AGENTS
DEXAMETHASONE	98	61429	61527	CORTICOSTEROIDS, PLAIN
ROPINIROLE	98	8819	8917	DOPAMINERGIC AGENTS
CELECOXIB	97	41066	41163	ANTIINFLAMMATORY AND ANTIRHEUMATIC PRODUCTS, NON-STEROIDS
VORTIOXETINE	94	12809	12903	ANTIDEPRESSANTS
CODEINE	92	7562	7654	COUGH SUPPRESSANTS, EXCL. COMBINATIONS WITH EXPECTORANTS
TEMAZEPAM	91	3106	3197	HYPNOTICS AND SEDATIVES
ESTRADIOL	89	34077	34166	ESTROGENS
TIZANIDINE	87	3469	3556	MUSCLE RELAXANTS, CENTRALLY ACTING AGENTS
PARACETAMOL, ACETYLSALICYLIC ACID, CAFFEINE	87	12943	13030	OTHER ANALGESICS AND ANTIPYRETICS
CARBIDOPA, LEVODOPA	87	56601	56688	DOPAMINERGIC AGENTS
PHENELZINE	86	1259	1345	ANTIDEPRESSANTS
OXCARBAZEPINE	85	10833	10918	ANTIEPILEPTICS
PALIPERIDONE	85	53996	54081	ANTIPSYCHOTICS
VILAZODONE	83	5539	5622	ANTIDEPRESSANTS
ESTROGENS_MEDROXYPROGESTERONE	80	15343	15423	HORMONAL CONTRACEPTIVES FOR SYSTEMIC USE
METOPROLOL	79	27863	27942	BETA BLOCKING AGENTS
PROPRANOLOL	79	11339	11418	BETA BLOCKING AGENTS
TACROLIMUS	78	62634	62712	IMMUNOSUPPRESSANTS
CLOBETASOL	77	3844	3921	CORTICOSTEROIDS, PLAIN
PARACETAMOL_PROPOXYPHENE	77	3137	3214	OTHER ANALGESICS AND ANTIPYRETICS
RIBAVIRIN	75	52127	52202	DIRECT ACTING ANTIVIRALS
SOMATROPIN	74	69608	69682	ANTERIOR PITUITARY LOBE HORMONES AND ANALOGUES
INFLIXIMAB	72	235996	236068	IMMUNOSUPPRESSANTS
ZOLEDRONIC ACID	71	73593	73664	DRUGS AFFECTING BONE STRUCTURE AND MINERALIZATION
METHAMPHETAMINE	71	4081	4152	PSYCHOSTIMULANTS, AGENTS USED FOR ADHD AND NOOTROPICS
NEFAZODONE	69	1158	1227	ANTIDEPRESSANTS
BREXPIPRAZOLE	68	10038	10106	ANTIPSYCHOTICS
FINGOLIMOD	68	106292	106360	IMMUNOSUPPRESSANTS
BENZODIAZEPINE DERIVATIVES	67	1616	1683	ANTIEPILEPTICS
ESOMEPRAZOLE	67	61215	61282	DRUGS FOR PEPTIC ULCER AND GASTRO-OESOPHAGEAL REFLUX DISEASE (GORD)
DONEPEZIL	65	9202	9267	ANTI-DEMENTIA DRUGS
PROPOFOL	64	8104	8168	ANESTHETICS, GENERAL
TESTOSTERONE	64	40320	40384	ANDROGENS
AMANTADINE	63	4108	4171	DOPAMINERGIC AGENTS
ATORVASTATIN	63	81455	81518	LIPID MODIFYING AGENTS, PLAIN
DALFAMPRIDINE	61	56720	56781	OTHER NERVOUS SYSTEM DRUGS
CLOBETASONE	60	48	108	CORTICOSTEROIDS, PLAIN
ROFECOXIB	60	69444	69504	ANTIINFLAMMATORY AND ANTIRHEUMATIC PRODUCTS, NON-STEROIDS
PHENYTOIN	59	21586	21645	ANTIEPILEPTICS
AMLODIPINE	56	37593	37649	SELECTIVE CALCIUM CHANNEL BLOCKERS WITH MAINLY VASCULAR EFFECTS
FEXOFENADINE	56	22989	23045	ANTIHISTAMINES FOR SYSTEMIC USE
PARACETAMOL, CAFFEINE, CODEINE	56	324	380	OPIOIDS
LEVOCETIRIZINE	55	8956	9011	ANTIHISTAMINES FOR SYSTEMIC USE
MODAFINIL	55	4424	4479	PSYCHOSTIMULANTS, AGENTS USED FOR ADHD AND NOOTROPICS
ALENDRONATE	55	47717	47772	DRUGS AFFECTING BONE STRUCTURE AND MINERALIZATION
ETANERCEPT	54	528923	528977	IMMUNOSUPPRESSANTS
KETAMINE	54	2636	2690	ANESTHETICS, GENERAL
ATENOLOL	53	8165	8218	BETA BLOCKING AGENTS
ZICONOTIDE	53	1619	1672	OTHER ANALGESICS AND ANTIPYRETICS
CLORAZEPATE	53	982	1035	ANXIOLYTICS
LEVOTHYROXINE	52	54325	54377	THYROID PREPARATIONS
SECUKINUMAB	51	163597	163648	IMMUNOSUPPRESSANTS
BUSPIRONE	50	2496	2546	ANXIOLYTICS
METOCLOPRAMIDE	50	25461	25511	PROPULSIVES
MIDAZOLAM	50	4768	4818	HYPNOTICS AND SEDATIVES
PANTOPRAZOLE	50	40756	40806	DRUGS FOR PEPTIC ULCER AND GASTRO-OESOPHAGEAL REFLUX DISEASE (GORD)
PHENOBARBITAL	50	3340	3390	ANTIEPILEPTICS
FLUTICASONE	49	35350	35399	CORTICOSTEROIDS, PLAIN
MILNACIPRAN	49	3253	3302	ANTIDEPRESSANTS
ARMODAFINIL	48	5637	5685	PSYCHOSTIMULANTS, AGENTS USED FOR ADHD AND NOOTROPICS
METHOTREXATE	48	130432	130480	IMMUNOSUPPRESSANTS
DIMETHYL_FUMARATE	48	120437	120485	IMMUNOSUPPRESSANTS
OXYCODONE AND ACETYLSALICYLIC ACID	47	327	374	OPIOIDS
ROTIGOTINE	47	9363	9410	DOPAMINERGIC AGENTS
TRIAZOLAM	47	1864	1911	HYPNOTICS AND SEDATIVES
SIMVASTATIN	46	31023	31069	LIPID MODIFYING AGENTS, PLAIN
ANASTROZOLE	45	14233	14278	HORMONE ANTAGONISTS AND RELATED AGENTS
ONDANSETRON	45	13626	13671	ANTIEMETICS AND ANTINAUSEANTS
HYDROXYZINE	44	5711	5755	ANXIOLYTICS
LEVODOPA	44	7571	7615	DOPAMINERGIC AGENTS
BUPROPION_NALTREXONE	44	4641	4685	ANTIOBESITY PREPARATIONS, EXCL. DIET PRODUCTS
DUPILUMAB	43	236558	236601	OTHER DERMATOLOGICAL PREPARATIONS
FLUVOXAMINE	43	1924	1967	ANTIDEPRESSANTS
NAPROXEN	43	72025	72068	ANTIINFLAMMATORY AND ANTIRHEUMATIC PRODUCTS, NON-STEROIDS
CLOMIPRAMINE	42	2002	2044	ANTIDEPRESSANTS
GUANFACINE	42	2988	3030	ANTIADRENERGIC AGENTS, CENTRALLY ACTING
LACOSAMIDE	42	16197	16239	ANTIEPILEPTICS
ESZOPICLONE	41	11685	11726	HYPNOTICS AND SEDATIVES
OCTREOTIDE	41	40165	40206	HYPOTHALAMIC HORMONES
ROSUVASTATIN	41	85056	85097	LIPID MODIFYING AGENTS, PLAIN
NORTRIPTYLINE	40	2501	2541	ANTIDEPRESSANTS
SILDENAFIL	40	54129	54169	UROLOGICALS
PEGYLATED INTERFERONS	40	20324	20364	IMMUNOSTIMULANTS
CAFFEINE	39	1222	1261	PSYCHOSTIMULANTS, AGENTS USED FOR ADHD AND NOOTROPICS
LISINOPRIL	39	30760	30799	ACE INHIBITORS, PLAIN
TERIPARATIDE	39	121469	121508	PARATHYROID HORMONES AND ANALOGUES
DROSPIRENONE, ESTRADIOL	39	63908	63947	PROGESTOGENS AND ESTROGENS IN COMBINATION
ACETYLSALICYLIC ACID	38	76322	76360	OTHER ANALGESICS AND ANTIPYRETICS
FUROSEMIDE	38	22007	22045	HIGH-CEILING DIURETICS
RASAGILINE	38	2908	2946	DOPAMINERGIC AGENTS
TREPROSTINIL	38	72556	72594	ANTITHROMBOTIC AGENTS
LEVONORGESTREL	37	183927	183964	HORMONAL CONTRACEPTIVES FOR SYSTEMIC USE
MEMANTINE	37	9810	9847	ANTI-DEMENTIA DRUGS
METFORMIN	37	55925	55962	BLOOD GLUCOSE LOWERING DRUGS, EXCL. INSULINS
DICLOFENAC	36	71159	71195	ANTIINFLAMMATORY AND ANTIRHEUMATIC PRODUCTS, NON-STEROIDS
FLURAZEPAM	36	914	950	HYPNOTICS AND SEDATIVES
ZUCLOPENTHIXOL	36	1511	1547	ANTIPSYCHOTICS
DEXTROAMPHETAMINE	36	1894	1930	PSYCHOSTIMULANTS, AGENTS USED FOR ADHD AND NOOTROPICS
DENOSUMAB	35	158060	158095	DRUGS AFFECTING BONE STRUCTURE AND MINERALIZATION
EMTRICITABINE_TENOFOVIR	35	48898	48933	DIRECT ACTING ANTIVIRALS
ESKETAMINE	34	7395	7429	ANESTHETICS, GENERAL
PIMAVANSERIN	34	41607	41641	ANTIPSYCHOTICS
CYCLOSPORINE	34	43173	43207	IMMUNOSUPPRESSANTS
ESTRADIOL, NORETHISTERONE	34	9269	9303	PROGESTOGENS AND ESTROGENS IN COMBINATION
BROMAZEPAM	33	2187	2220	ANXIOLYTICS
BUDESONIDE	33	13591	13624	CORTICOSTEROIDS, PLAIN
CYCLOBENZAPRINE	33	3993	4026	MUSCLE RELAXANTS, CENTRALLY ACTING AGENTS
CIPROFLOXACIN	32	32727	32759	QUINOLONE ANTIBACTERIALS
NILOTINIB	32	30689	30721	PROTEIN KINASE INHIBITORS
OMALIZUMAB	32	64467	64499	OTHER SYSTEMIC DRUGS FOR OBSTRUCTIVE AIRWAY DISEASES
RANITIDINE	32	462210	462242	DRUGS FOR PEPTIC ULCER AND GASTRO-OESOPHAGEAL REFLUX DISEASE (GORD)
WARFARIN	32	53330	53362	ANTITHROMBOTIC AGENTS
DEXMETHYLPHENIDATE	31	2060	2091	PSYCHOSTIMULANTS, AGENTS USED FOR ADHD AND NOOTROPICS
IBRUTINIB	31	68796	68827	PROTEIN KINASE INHIBITORS
IMATINIB	30	38063	38093	PROTEIN KINASE INHIBITORS
LANSOPRAZOLE	30	29211	29241	DRUGS FOR PEPTIC ULCER AND GASTRO-OESOPHAGEAL REFLUX DISEASE (GORD)
OXYBUTYNIN	30	10474	10504	UROLOGICALS
CHLORDIAZEPOXIDE	29	461	490	ANXIOLYTICS
DROXIDOPA	29	21892	21921	CARDIAC STIMULANTS EXCL. CARDIAC GLYCOSIDES
LENALIDOMIDE	29	293344	293373	IMMUNOSUPPRESSANTS
NALBUPHINE	29	353	382	OPIOIDS
SUFENTANIL	29	1156	1185	ANESTHETICS, GENERAL
TERIFLUNOMIDE	29	48764	48793	IMMUNOSUPPRESSANTS
BUDESONIDE_FORMOTEROL	29	34379	34408	ADRENERGICS, INHALANTS
METHYLNALTREXONE	29	1006	1035	DRUGS FOR CONSTIPATION
NALDEMEDINE	28	526	554	DRUGS FOR CONSTIPATION
OPIUM	28	237	265	OPIOIDS
PALBOCICLIB	27	100315	100342	PROTEIN KINASE INHIBITORS
CETIRIZINE_PSEUDOEPHEDRINE	27	1406	1433	NASAL DECONGESTANTS FOR SYSTEMIC USE
NICOTIANA TABACUM	27	138	165	DRUGS USED IN ADDICTIVE DISORDERS
CARIPRAZINE	26	4331	4357	ANTIPSYCHOTICS
TRIFLUOPERAZINE	26	214	240	ANTIPSYCHOTICS
FLUTICASONE_SALMETEROL	26	40565	40591	ADRENERGICS, INHALANTS
PROMETHAZINE	25	5758	5783	ANTIHISTAMINES FOR SYSTEMIC USE
RIVAROXABAN	25	129943	129968	ANTITHROMBOTIC AGENTS
TIANEPTINE	25	256	281	ANTIDEPRESSANTS
TRANYLCYPROMINE	25	541	566	ANTIDEPRESSANTS
HUMAN IMMUNOGLOBULIN G	25	78054	78079	IMMUNOGLOBULINS
ISOTRETINOIN	24	61460	61484	ANTI-ACNE PREPARATIONS FOR TOPICAL USE
LIDOCAINE	24	15518	15542	ANESTHETICS, LOCAL
LORATADINE	24	28711	28735	ANTIHISTAMINES FOR SYSTEMIC USE
LORMETAZEPAM	24	918	942	HYPNOTICS AND SEDATIVES
ZONISAMIDE	24	3883	3907	ANTIEPILEPTICS
BISOPROLOL	23	9644	9667	BETA BLOCKING AGENTS
GALANTAMINE	23	3332	3355	ANTI-DEMENTIA DRUGS
OCRELIZUMAB	23	54181	54204	IMMUNOSUPPRESSANTS
OXYCODONE AND NALOXONE	23	673	696	OPIOIDS
PROCHLORPERAZINE	23	1149	1172	ANTIPSYCHOTICS
MEDICATION	23	1482	1505	MEDICATION
PHOSPHORUS	23	49	72	OTHER MINERAL SUPPLEMENTS
CARVEDILOL	22	12213	12235	BETA BLOCKING AGENTS
CYAMEMAZINE	22	2221	2243	ANTIPSYCHOTICS
DIHYDROCODEINE AND PARACETAMOL	22	40	62	OPIOIDS
LEVOMILNACIPRAN	22	672	694	ANTIDEPRESSANTS
PERAMPANEL	22	2585	2607	ANTIEPILEPTICS
SOFOSBUVIR	22	10833	10855	DIRECT ACTING ANTIVIRALS
VALBENAZINE	22	22554	22576	OTHER NERVOUS SYSTEM DRUGS
AMPHETAMINE	22	2774	2796	PSYCHOSTIMULANTS, AGENTS USED FOR ADHD AND NOOTROPICS
DIPHENHYDRAMINE_IBUPROFEN	22	13504	13526	ANTIINFLAMMATORY AND ANTIRHEUMATIC PRODUCTS, NON-STEROIDS
DOXEPIN	21	1972	1993	ANTIDEPRESSANTS
RIVASTIGMINE	21	16151	16172	ANTI-DEMENTIA DRUGS
SELEGILINE	21	1648	1669	DOPAMINERGIC AGENTS
PARACETAMOL_BUTALBITAL_CAFFEINE	21	1207	1228	OTHER ANALGESICS AND ANTIPYRETICS
FEXOFENADINE_PSEUDOEPHEDRINE	21	8367	8388	NASAL DECONGESTANTS FOR SYSTEMIC USE
PROPOXYPHENE	21	3453	3474	OPIOIDS
CANAKINUMAB	20	11689	11709	IMMUNOSUPPRESSANTS
CORTICOTROPIN	20	7570	7590	ANTERIOR PITUITARY LOBE HORMONES AND ANALOGUES
DEXTROMETHORPHAN	20	5465	5485	COUGH SUPPRESSANTS, EXCL. COMBINATIONS WITH EXPECTORANTS
EPOPROSTENOL	20	13888	13908	ANTITHROMBOTIC AGENTS
HYDROCHLOROTHIAZIDE	20	10858	10878	LOW-CEILING DIURETICS, THIAZIDES
LORCASERIN	20	3075	3095	ANTIOBESITY PREPARATIONS, EXCL. DIET PRODUCTS
MEDROXYPROGESTERONE	20	25612	25632	HORMONAL CONTRACEPTIVES FOR SYSTEMIC USE
VILOXAZINE	20	417	437	ANTIDEPRESSANTS
DIETARY SUPPLEMENT	20	1052	1072	DIETARY SUPPLEMENT
SACUBITRIL_VALSARTAN	20	112698	112718	ANGIOTENSIN II RECEPTOR BLOCKERS (ARBs), COMBINATIONS
THIOTHIXENE	20	160	180	ANTIPSYCHOTICS
APIXABAN	19	129486	129505	ANTITHROMBOTIC AGENTS
CHLORPROMAZINE	19	2115	2134	ANTIPSYCHOTICS
FELBAMATE	19	310	329	ANTIEPILEPTICS
GALCANEZUMAB	19	21980	21999	ANTIMIGRAINE PREPARATIONS
PRAZOSIN	19	829	848	ANTIADRENERGIC AGENTS, PERIPHERALLY ACTING
SUMATRIPTAN	19	22162	22181	ANTIMIGRAINE PREPARATIONS
VALSARTAN	19	37264	37283	ANGIOTENSIN II RECEPTOR BLOCKERS (ARBs), PLAIN
GLATIRAMER	19	55263	55282	IMMUNOSTIMULANTS
LEDIPASVIR_SOFOSBUVIR	19	22682	22701	DIRECT ACTING ANTIVIRALS
MIDOMAFETAMINE	19	396	415	NO ATC CODE
DOMPERIDONE	18	813	831	PROPULSIVES
FLUCONAZOLE	18	9074	9092	ANTIMYCOTICS FOR SYSTEMIC USE
HYDROXYCHLOROQUINE	18	23289	23307	ANTIMALARIALS
LINEZOLID	18	12175	12193	OTHER ANTIBACTERIALS
LOXAPINE	18	1552	1570	ANTIPSYCHOTICS
ABATACEPT	17	100521	100538	IMMUNOSUPPRESSANTS
APREMILAST	17	135008	135025	IMMUNOSUPPRESSANTS
CAPECITABINE	17	48680	48697	ANTIMETABOLITES
ERENUMAB	17	45011	45028	ANTIMIGRAINE PREPARATIONS
ETIZOLAM	17	678	695	ANXIOLYTICS
IMIPRAMINE	17	1112	1129	ANTIDEPRESSANTS
SULPIRIDE	17	600	617	ANTIPSYCHOTICS
TASIMELTEON	17	7193	7210	HYPNOTICS AND SEDATIVES
TELAPREVIR	17	26710	26727	DIRECT ACTING ANTIVIRALS
BETAMETHASONE_FUSIDICACID	17	12	29	CORTICOSTEROIDS, COMBINATIONS WITH ANTIBIOTICS
CODEINE_PROMETHAZINE	17	1549	1566	ANTIHISTAMINES FOR SYSTEMIC USE
AMBRISENTAN	16	119995	120011	OTHER ANTIHYPERTENSIVES
ANTIDEPRESSANTS	16	337	353	ANTIDEPRESSANTS
CLOPIDOGREL	16	42027	42043	ANTITHROMBOTIC AGENTS
DESONIDE	16	302	318	CORTICOSTEROIDS, PLAIN
OPIOIDS	16	303	319	OPIOIDS
TROPATEPINE	16	539	555	ANTICHOLINERGIC AGENTS
VERAPAMIL	16	6816	6832	SELECTIVE CALCIUM CHANNEL BLOCKERS WITH DIRECT CARDIAC EFFECTS
OLANZAPINE_SAMIDORPHAN	16	673	689	ANTIPSYCHOTICS
AZITHROMYCIN	15	18813	18828	MACROLIDES, LINCOSAMIDES AND STREPTOGRAMINS
CORTICOSTEROIDS	15	3156	3171	CORTICOSTEROIDS, PLAIN
ELETRIPTAN	15	4030	4045	ANTIMIGRAINE PREPARATIONS
MACITENTAN	15	41948	41963	OTHER ANTIHYPERTENSIVES
MIFEPRISTONE	15	2934	2949	OTHER SEX HORMONES AND MODULATORS OF THE GENITAL SYSTEM
NALMEFENE	15	90	105	DRUGS USED IN ADDICTIVE DISORDERS
RALOXIFENE	15	9459	9474	OTHER SEX HORMONES AND MODULATORS OF THE GENITAL SYSTEM
SALBUTAMOL	15	78536	78551	ADRENERGICS, INHALANTS
TETRABENAZINE	15	7757	7772	OTHER NERVOUS SYSTEM DRUGS
TOCILIZUMAB	15	61008	61023	IMMUNOSUPPRESSANTS
TOLTERODINE	15	6053	6068	UROLOGICALS
CEPHALEXIN	15	5673	5688	OTHER BETA-LACTAM ANTIBACTERIALS
ETHINYLESTRADIOL_DESOGESTREL	15	7641	7656	HORMONAL CONTRACEPTIVES FOR SYSTEMIC USE
FERROUS GLYCINE	15	70	85	IRON PREPARATIONS
INSULIN N	15	12895	12910	INSULINS AND ANALOGUES
MYCOPHENOLATE	15	34510	34525	IMMUNOSUPPRESSANTS
AMISULPRIDE	14	1275	1289	ANTIPSYCHOTICS
DRONABINOL	14	1015	1029	ANTIEMETICS AND ANTINAUSEANTS
MELOXICAM	14	7243	7257	ANTIINFLAMMATORY AND ANTIRHEUMATIC PRODUCTS, NON-STEROIDS
MEPOLIZUMAB	14	25489	25503	OTHER SYSTEMIC DRUGS FOR OBSTRUCTIVE AIRWAY DISEASES
METRONIDAZOLE	14	16698	16712	OTHER ANTIBACTERIALS
PRAZEPAM	14	666	680	ANXIOLYTICS
TADALAFIL	14	28393	28407	UROLOGICALS
TAMOXIFEN	14	8246	8260	HORMONE ANTAGONISTS AND RELATED AGENTS
BENZATROPINE	14	1181	1195	ANTICHOLINERGIC AGENTS
SOFOSBUVIR_VELPATASVIR	14	16826	16840	DIRECT ACTING ANTIVIRALS
AMOXICILLIN	13	19267	19280	BETA-LACTAM ANTIBACTERIALS, PENICILLINS
ANALGESICS	13	335	348	OPIOIDS
ANTIBIOTICS	13	1210	1223	OTHER ANTIBACTERIALS
ATAZANAVIR	13	5057	5070	DIRECT ACTING ANTIVIRALS
FLUNITRAZEPAM	13	663	676	HYPNOTICS AND SEDATIVES
LETROZOLE	13	20997	21010	HORMONE ANTAGONISTS AND RELATED AGENTS
MEGESTROL	13	1605	1618	HORMONAL CONTRACEPTIVES FOR SYSTEMIC USE
MELATONIN	13	1309	1322	HYPNOTICS AND SEDATIVES
ONASEMNOGENE ABEPARVOVEC	13	2691	2704	OTHER DRUGS FOR DISORDERS OF THE MUSCULO-SKELETAL SYSTEM
PENTAZOCINE	13	438	451	OPIOIDS
PRIMIDONE	13	1111	1124	ANTIEPILEPTICS
PROCYCLIDINE	13	214	227	ANTICHOLINERGIC AGENTS
SPIRONOLACTONE	13	11682	11695	ALDOSTERONE ANTAGONISTS AND OTHER POTASSIUM-SPARING AGENTS
TIRZEPATIDE	13	25290	25303	BLOOD GLUCOSE LOWERING DRUGS, EXCL. INSULINS
TRIMETHOPRIM	13	2477	2490	SULFONAMIDES AND TRIMETHOPRIM
VANCOMYCIN	13	19998	20011	OTHER ANTIBACTERIALS
BECLOMETHASONE	13	4574	4587	CORTICOSTEROIDS, PLAIN
COFFEE	13	40	53	PSYCHOSTIMULANTS, AGENTS USED FOR ADHD AND NOOTROPICS
DEXTROMETHORPHAN_QUINIDINE	13	4712	4725	OTHER NERVOUS SYSTEM DRUGS
DICYCLOMINE	13	734	747	DRUGS FOR FUNCTIONAL GASTROINTESTINAL DISORDERS
ETHINYLESTRADIOL, LEVONORGESTREL	13	5131	5144	HORMONAL CONTRACEPTIVES FOR SYSTEMIC USE
BENSERAZIDE, LEVODOPA	13	1171	1184	DOPAMINERGIC AGENTS
ONABOTULINUMTOXINA	13	58846	58859	MUSCLE RELAXANTS, PERIPHERALLY ACTING AGENTS
PHENTERMINE_TOPIRAMATE	13	3096	3109	ANTIOBESITY PREPARATIONS, EXCL. DIET PRODUCTS
RIFAMPIN	13	5388	5401	DRUGS FOR TREATMENT OF TUBERCULOSIS
ALEMTUZUMAB	12	16664	16676	IMMUNOSUPPRESSANTS
ASENAPINE	12	1999	2011	ANTIPSYCHOTICS
BELIMUMAB	12	22532	22544	IMMUNOSUPPRESSANTS
BRIVARACETAM	12	3801	3813	ANTIEPILEPTICS
CALCIUM	12	3049	3061	CALCIUM
DOXYCYCLINE	12	13825	13837	TETRACYCLINES
KETOROLAC	12	4437	4449	ANTIINFLAMMATORY AND ANTIRHEUMATIC PRODUCTS, NON-STEROIDS
LOFEXIDINE	12	113	125	DRUGS USED IN ADDICTIVE DISORDERS
NIFEDIPINE	12	5754	5766	SELECTIVE CALCIUM CHANNEL BLOCKERS WITH MAINLY VASCULAR EFFECTS
PIMECROLIMUS	12	827	839	OTHER DERMATOLOGICAL PREPARATIONS
RIMEGEPANT	12	6794	6806	ANTIMIGRAINE PREPARATIONS
RITUXIMAB	12	92062	92074	MONOCLONAL ANTIBODIES AND ANTIBODY DRUG CONJUGATES
SIBUTRAMINE	12	2145	2157	ANTIOBESITY PREPARATIONS, EXCL. DIET PRODUCTS
TIAGABINE	12	539	551	ANTIEPILEPTICS
VEDOLIZUMAB	12	74383	74395	IMMUNOSUPPRESSANTS
LEVORPHANOL	12	315	327	OPIOIDS
MEDICAL DEVICES	12	9244	9256	MEDICAL DEVICES
PARATHYROID	12	5754	5766	PARATHYROID HORMONES AND ANALOGUES
SULFAMETHOXAZOLE_TRIMETHOPRIM	12	21119	21131	SULFONAMIDES AND TRIMETHOPRIM
APOMORPHINE	11	7971	7982	DOPAMINERGIC AGENTS
CANDESARTAN	11	6391	6402	ANGIOTENSIN II RECEPTOR BLOCKERS (ARBs), PLAIN
DOXAZOSIN	11	4397	4408	ANTIADRENERGIC AGENTS, PERIPHERALLY ACTING
DOXORUBICIN	11	18407	18418	CYTOTOXIC ANTIBIOTICS AND RELATED SUBSTANCES
ECULIZUMAB	11	56163	56174	IMMUNOSUPPRESSANTS
ETONOGESTREL	11	51614	51625	HORMONAL CONTRACEPTIVES FOR SYSTEMIC USE
FESOTERODINE	11	7566	7577	UROLOGICALS
FLUPENTIXOL	11	392	403	ANTIPSYCHOTICS
LIRAGLUTIDE	11	35220	35231	BLOOD GLUCOSE LOWERING DRUGS, EXCL. INSULINS
MEPREDNISONE	11	20793	20804	CORTICOSTEROIDS FOR SYSTEMIC USE, PLAIN
MIRABEGRON	11	20168	20179	UROLOGICALS
NITRAZEPAM	11	477	488	HYPNOTICS AND SEDATIVES
PIPAMPERONE	11	610	621	ANTIPSYCHOTICS
RABEPRAZOLE	11	8008	8019	DRUGS FOR PEPTIC ULCER AND GASTRO-OESOPHAGEAL REFLUX DISEASE (GORD)
SEMAGLUTIDE	11	24947	24958	BLOOD GLUCOSE LOWERING DRUGS, EXCL. INSULINS
AMOXICILLIN_CLAVULANATE	11	20469	20480	BETA-LACTAM ANTIBACTERIALS, PENICILLINS
DABIGATRAN	11	79297	79308	ANTITHROMBOTIC AGENTS
DEXTROMETHORPHAN_GUAIFENESIN	11	7492	7503	COUGH SUPPRESSANTS AND EXPECTORANTS, COMBINATIONS
ESTRADIOL_ETONOGESTREL	11	23832	23843	CONTRACEPTIVES FOR TOPICAL USE
FLUOXETINE_OLANZAPINE	11	373	384	PSYCHOLEPTICS AND PSYCHOANALEPTICS IN COMBINATION
MECLIZINE	11	895	906	ANTIHISTAMINES FOR SYSTEMIC USE
METHIMAZOLE	11	1866	1877	ANTITHYROID PREPARATIONS
PROPYLENE_GLYCOL	11	4393	4404	EMOLLIENTS AND PROTECTIVES
TIOTROPIUM	11	80901	80912	OTHER DRUGS FOR OBSTRUCTIVE AIRWAY DISEASES, INHALANTS
BORTEZOMIB	10	29448	29458	OTHER ANTINEOPLASTIC AGENTS
CANNABIDIOL	10	16734	16744	ANTIEPILEPTICS
CLARITHROMYCIN	10	13690	13700	MACROLIDES, LINCOSAMIDES AND STREPTOGRAMINS
DASATINIB	10	28131	28141	PROTEIN KINASE INHIBITORS
DOXYLAMINE	10	3251	3261	ANTIHISTAMINES FOR SYSTEMIC USE
EVEROLIMUS	10	40132	40142	PROTEIN KINASE INHIBITORS
INFLUENZA VACCINES	10	1975	1985	VIRAL VACCINES
LOSARTAN	10	14444	14454	ANGIOTENSIN II RECEPTOR BLOCKERS (ARBs), PLAIN
LUMATEPERONE	10	1744	1754	ANTIPSYCHOTICS
OXYMETAZOLINE	10	4060	4070	DECONGESTANTS AND OTHER NASAL PREPARATIONS FOR TOPICAL USE
SITAGLIPTIN	10	30898	30908	BLOOD GLUCOSE LOWERING DRUGS, EXCL. INSULINS
TAMSULOSIN	10	14340	14350	DRUGS USED IN BENIGN PROSTATIC HYPERTROPHY
USTEKINUMAB	10	79943	79953	IMMUNOSUPPRESSANTS
ZIDOVUDINE	10	4776	4786	DIRECT ACTING ANTIVIRALS
PARACETAMOL_CAFFEINE_OPIUM	10	446	456	OPIOIDS
CODEINE_GUAIFENESIN	10	275	285	EXPECTORANTS, EXCL. COMBINATIONS WITH COUGH SUPPRESSANTS
LEUPROLIDE	10	64119	64129	HORMONES AND RELATED AGENTS
AGOMELATINE	9	329	338	ANTIDEPRESSANTS
ANAKINRA	9	8087	8096	IMMUNOSUPPRESSANTS
AZATHIOPRINE	9	13288	13297	IMMUNOSUPPRESSANTS
BROMOCRIPTINE	9	1205	1214	OTHER GYNECOLOGICALS
CLINDAMYCIN	9	14688	14697	ANTI-ACNE PREPARATIONS FOR TOPICAL USE
CLOMETHIAZOLE	9	65	74	HYPNOTICS AND SEDATIVES
DEUTETRABENAZINE	9	3586	3595	OTHER NERVOUS SYSTEM DRUGS
DIGOXIN	9	13665	13674	CARDIAC GLYCOSIDES
FLUOCINONIDE	9	575	584	AGENTS FOR TREATMENT OF HEMORRHOIDS AND ANAL FISSURES FOR TOPICAL USE
INSULIN GLARGINE	9	91024	91033	INSULINS AND ANALOGUES
KETOPROFEN	9	2551	2560	ANTIINFLAMMATORY AND ANTIRHEUMATIC PRODUCTS, NON-STEROIDS
LAROTRECTINIB	9	696	705	PROTEIN KINASE INHIBITORS
MAGNESIUM	9	3940	3949	OTHER MINERAL SUPPLEMENTS
MELPHALAN	9	8214	8223	ALKYLATING AGENTS
PERAZINE	9	91	100	ANTIPSYCHOTICS
PHENTERMINE	9	1670	1679	ANTIOBESITY PREPARATIONS, EXCL. DIET PRODUCTS
PRAVASTATIN	9	5878	5887	LIPID MODIFYING AGENTS, PLAIN
PSEUDOEPHEDRINE	9	5588	5597	NASAL DECONGESTANTS FOR SYSTEMIC USE
SUVOREXANT	9	8883	8892	HYPNOTICS AND SEDATIVES
THIORIDAZINE	9	354	363	ANTIPSYCHOTICS
TILIDINE	9	129	138	OPIOIDS
VORICONAZOLE	9	13540	13549	ANTIMYCOTICS FOR SYSTEMIC USE
CARBIDOPA_ENTACAPONE_LEVODOPA	9	1715	1724	DOPAMINERGIC AGENTS
CHLORPHENIRAMINE_HYDROCODONE	9	220	229	COUGH SUPPRESSANTS, EXCL. COMBINATIONS WITH EXPECTORANTS
DOCUSATE	9	1019	1028	DRUGS FOR CONSTIPATION
IPRATROPIUM	9	3851	3860	OTHER DRUGS FOR OBSTRUCTIVE AIRWAY DISEASES, INHALANTS
MESALAMINE	9	11875	11884	INTESTINAL ANTIINFLAMMATORY AGENTS
NITROGLYCERIN	9	5164	5173	VASODILATORS USED IN CARDIAC DISEASES
PIPERACILLIN_TAZOBACTAM	9	8467	8476	BETA-LACTAM ANTIBACTERIALS, PENICILLINS
AMIODARONE	8	17781	17789	ANTIARRHYTHMICS, CLASS I AND III
BOSENTAN	8	49260	49268	OTHER ANTIHYPERTENSIVES
BROTIZOLAM	8	340	348	HYPNOTICS AND SEDATIVES
CERTOLIZUMAB PEGOL	8	87311	87319	IMMUNOSUPPRESSANTS
CHLORPROTHIXENE	8	231	239	ANTIPSYCHOTICS
CORTISONE	8	2570	2578	CORTICOSTEROIDS FOR SYSTEMIC USE, PLAIN
CYCLOPHOSPHAMIDE	8	36860	36868	ALKYLATING AGENTS
DEXLANSOPRAZOLE	8	6769	6777	DRUGS FOR PEPTIC ULCER AND GASTRO-OESOPHAGEAL REFLUX DISEASE (GORD)
DILTIAZEM	8	7610	7618	SELECTIVE CALCIUM CHANNEL BLOCKERS WITH DIRECT CARDIAC EFFECTS
ETHYL LOFLAZEPATE	8	97	105	ANXIOLYTICS
FENOFIBRATE	8	3664	3672	LIPID MODIFYING AGENTS, PLAIN
GOLIMUMAB	8	53666	53674	IMMUNOSUPPRESSANTS
LABETALOL	8	1473	1481	BETA BLOCKING AGENTS
LEVOMEPROMAZINE	8	1235	1243	ANTIPSYCHOTICS
MAPROTILINE	8	284	292	ANTIDEPRESSANTS
NEFOPAM	8	714	722	OTHER ANALGESICS AND ANTIPYRETICS
PIOGLITAZONE	8	17812	17820	BLOOD GLUCOSE LOWERING DRUGS, EXCL. INSULINS
PIROXICAM	8	1128	1136	ANTIINFLAMMATORY AND ANTIRHEUMATIC PRODUCTS, NON-STEROIDS
POMALIDOMIDE	8	73899	73907	IMMUNOSUPPRESSANTS
RAMIPRIL	8	14013	14021	ACE INHIBITORS, PLAIN
VITAMINS	8	1584	1592	VITAMINS
VOXELOTOR	8	24118	24126	OTHER HEMATOLOGICAL AGENTS
ACETYLSALICYLIC_CAFFEINE_SALICYLAMIDE	8	59	67	OTHER ANALGESICS AND ANTIPYRETICS
ANETHOLTRITHION	8	64	72	OTHER ALIMENTARY TRACT AND METABOLISM PRODUCTS
ASPERGILLUS_FUMIGATUS	8	5536	5544	ALLERGENS
BETAMETHASONE, CALCIPOTRIENE	8	653	661	ANTIPSORIATICS FOR TOPICAL USE
GLECAPREVIR_PIBRENTASVIR	8	12010	12018	DIRECT ACTING ANTIVIRALS
METAXALONE	8	1748	1756	MUSCLE RELAXANTS
NIRMATRELVIR_RITONAVIR	8	41590	41598	DIRECT ACTING ANTIVIRALS
ABIRATERONE	7	30494	30501	HORMONE ANTAGONISTS AND RELATED AGENTS
ALPELISIB	7	7829	7836	PROTEIN KINASE INHIBITORS
BOSUTINIB	7	8668	8675	PROTEIN KINASE INHIBITORS
BUROSUMAB	7	6546	6553	DRUGS AFFECTING BONE STRUCTURE AND MINERALIZATION
CABERGOLINE	7	3706	3713	OTHER GYNECOLOGICALS
CAPTOPRIL	7	815	822	ACE INHIBITORS, PLAIN
CIMETIDINE	7	633	640	DRUGS FOR PEPTIC ULCER AND GASTRO-OESOPHAGEAL REFLUX DISEASE (GORD)
CLOXACILLIN	7	420	427	BETA-LACTAM ANTIBACTERIALS, PENICILLINS
DESOXIMETASONE	7	819	826	CORTICOSTEROIDS, PLAIN
ESTAZOLAM	7	228	235	HYPNOTICS AND SEDATIVES
ETIFOXINE	7	128	135	ANXIOLYTICS
EVOLOCUMAB	7	141674	141681	LIPID MODIFYING AGENTS, PLAIN
FLUMAZENIL	7	193	200	ALL OTHER THERAPEUTIC PRODUCTS (ANTIDOTES)
FLUPHENAZINE	7	698	705	ANTIPSYCHOTICS
IRBESARTAN	7	4715	4722	ANGIOTENSIN II RECEPTOR BLOCKERS (ARBs), PLAIN
IVACAFTOR	7	11222	11229	OTHER RESPIRATORY SYSTEM PRODUCTS
MEPROBAMATE	7	428	435	ANXIOLYTICS
MITOXANTRONE	7	1847	1854	CYTOTOXIC ANTIBIOTICS AND RELATED SUBSTANCES
MOXIFLOXACIN	7	20319	20326	QUINOLONE ANTIBACTERIALS
NIRAPARIB	7	25360	25367	OTHER ANTINEOPLASTIC AGENTS
OFATUMUMAB	7	34811	34818	MONOCLONAL ANTIBODIES AND ANTIBODY DRUG CONJUGATES
OTHER HORMONES	7	97	104	HORMONES AND RELATED AGENTS
PACLITAXEL	7	48958	48965	PLANT ALKALOIDS AND OTHER NATURAL PRODUCTS
PIMOZIDE	7	217	224	ANTIPSYCHOTICS
RIFAMPICIN	7	903	910	DRUGS FOR TREATMENT OF TUBERCULOSIS
RILUZOLE	7	1477	1484	OTHER NERVOUS SYSTEM DRUGS
TELMISARTAN	7	7145	7152	ANGIOTENSIN II RECEPTOR BLOCKERS (ARBs), PLAIN
TERBINAFINE	7	6288	6295	ANTIFUNGALS FOR TOPICAL USE
THALIDOMIDE	7	28537	28544	IMMUNOSUPPRESSANTS
XYLOMETAZOLINE	7	540	547	DECONGESTANTS AND OTHER NASAL PREPARATIONS FOR TOPICAL USE
AMINO3-PHENYLBUTYRIC ACID	7	12	19	PSYCHOSTIMULANTS, AGENTS USED FOR ADHD AND NOOTROPICS
COVID VACCINE	7	5297	5304	VIRAL VACCINES
ESTRADIOL_NORGESTIMATE	7	4757	4764	HORMONAL CONTRACEPTIVES FOR SYSTEMIC USE
FLUOCINOLONE	7	1180	1187	CORTICOSTEROIDS, PLAIN
FLUTICASONE_VILANTEROL	7	18671	18678	ADRENERGICS, INHALANTS
INDOMETHACIN	7	2998	3005	ANTIINFLAMMATORY AND ANTIRHEUMATIC PRODUCTS, NON-STEROIDS
NORETHINDRONE	7	1540	1547	HORMONAL CONTRACEPTIVES FOR SYSTEMIC USE
TETRAHYDROCANNABINOL	7	861	868	NO ATC CODE
ACAMPROSATE	6	587	593	DRUGS USED IN ADDICTIVE DISORDERS
ATOGEPANT	6	2965	2971	ANTIMIGRAINE PREPARATIONS
BEVACIZUMAB	6	75864	75870	MONOCLONAL ANTIBODIES AND ANTIBODY DRUG CONJUGATES
CYPROHEPTADINE	6	311	317	ANTIHISTAMINES FOR SYSTEMIC USE
DOSULEPIN	6	67	73	ANTIDEPRESSANTS
DROPERIDOL	6	356	362	ANTIPSYCHOTICS
DROSPIRENONE	6	1434	1440	HORMONAL CONTRACEPTIVES FOR SYSTEMIC USE
EMTRICITABINE	6	1451	1457	DIRECT ACTING ANTIVIRALS
FREMANEZUMAB	6	7055	7061	ANTIMIGRAINE PREPARATIONS
GADOTERIDOL	6	2216	2222	MAGNETIC RESONANCE IMAGING CONTRAST MEDIA
GLICLAZIDE	6	1620	1626	BLOOD GLUCOSE LOWERING DRUGS, EXCL. INSULINS
LINACLOTIDE	6	12721	12727	DRUGS FOR CONSTIPATION
LOFEPRAMINE	6	36	42	ANTIDEPRESSANTS
MIDODRINE	6	813	819	CARDIAC STIMULANTS EXCL. CARDIAC GLYCOSIDES
NABILONE	6	68	74	ANTIEMETICS AND ANTINAUSEANTS
NITROFURANTOIN	6	5629	5635	OTHER ANTIBACTERIALS
OSELTAMIVIR	6	16513	16519	DIRECT ACTING ANTIVIRALS
PAZOPANIB	6	26838	26844	PROTEIN KINASE INHIBITORS
PENTOBARBITAL	6	207	213	HYPNOTICS AND SEDATIVES
PIRFENIDONE	6	39244	39250	IMMUNOSUPPRESSANTS
PROGESTERONE	6	3123	3129	PROGESTOGENS
RAMELTEON	6	3189	3195	HYPNOTICS AND SEDATIVES
REMIFENTANIL	6	897	903	ANESTHETICS, GENERAL
RIFAXIMIN	6	12133	12139	INTESTINAL ANTIINFECTIVES
RIMONABANT	6	71	77	ANTIOBESITY PREPARATIONS, EXCL. DIET PRODUCTS
RIOCIGUAT	6	14199	14205	OTHER ANTIHYPERTENSIVES
ROMIPLOSTIM	6	18490	18496	VITAMIN K AND OTHER HEMOSTATICS
SERTINDOLE	6	35	41	ANTIPSYCHOTICS
SIPONIMOD	6	10049	10055	IMMUNOSUPPRESSANTS
SULFASALAZINE	6	21346	21352	INTESTINAL ANTIINFLAMMATORY AGENTS
ZALEPLON	6	567	573	HYPNOTICS AND SEDATIVES
ZOLMITRIPTAN	6	2381	2387	ANTIMIGRAINE PREPARATIONS
AMPICILLIN_SULBACTAM	6	1039	1045	BETA-LACTAM ANTIBACTERIALS, PENICILLINS
ANTIHISTAMINES	6	174	180	ANTIHISTAMINES FOR SYSTEMIC USE
CHLORPROMAZINE_PROMETHAZINE	6	85	91	ANTIHISTAMINES FOR SYSTEMIC USE
CHOLECALCIFEROL	6	3111	3117	VITAMIN A AND D, INCL. COMBINATIONS OF THE TWO
CODEINE_IBUPROFEN	6	50	56	OPIOIDS
ESTRADIOL_NORELGESTROMIN	6	24265	24271	HORMONAL CONTRACEPTIVES FOR SYSTEMIC USE
GUAIFENESIN_HYDROCODONE	6	169	175	COUGH SUPPRESSANTS AND EXPECTORANTS, COMBINATIONS
HYDROXYUREA	6	4420	4426	OTHER ANTINEOPLASTIC AGENTS
IBANDRONATE	6	20886	20892	DRUGS AFFECTING BONE STRUCTURE AND MINERALIZATION
LIOTHYRONINE	6	2082	2088	THYROID PREPARATIONS
PAMIDRONATE	6	7047	7053	DRUGS AFFECTING BONE STRUCTURE AND MINERALIZATION
PANCRELIPASE	6	1498	1504	DIGESTIVES, INCL. ENZYMES
PIZOTYLINE	6	47	53	ANTIMIGRAINE PREPARATIONS
ALIROCUMAB	5	23542	23547	LIPID MODIFYING AGENTS, PLAIN
ANTIPSYCHOTICS	5	92	97	ANTIPSYCHOTICS
BETA BLOCKING AGENTS	5	194	199	BETA BLOCKING AGENTS
BICALUTAMIDE	5	3648	3653	HORMONE ANTAGONISTS AND RELATED AGENTS
CENOBAMATE	5	2328	2333	ANTIEPILEPTICS
CHLORAL HYDRATE	5	132	137	HYPNOTICS AND SEDATIVES
CRIZOTINIB	5	10417	10422	PROTEIN KINASE INHIBITORS
DEFLAZACORT	5	3945	3950	CORTICOSTEROIDS FOR SYSTEMIC USE, PLAIN
DESOGESTREL	5	549	554	HORMONAL CONTRACEPTIVES FOR SYSTEMIC USE
DIHYDROCODEINE	5	429	434	OPIOIDS
DIHYDROERGOTAMINE	5	504	509	ANTIMIGRAINE PREPARATIONS
ELTROMBOPAG	5	21421	21426	VITAMIN K AND OTHER HEMOSTATICS
ENZALUTAMIDE	5	52582	52587	HORMONE ANTAGONISTS AND RELATED AGENTS
EXENATIDE	5	77367	77372	BLOOD GLUCOSE LOWERING DRUGS, EXCL. INSULINS
EZETIMIBE	5	12794	12799	LIPID MODIFYING AGENTS, PLAIN
FLIBANSERIN	5	1365	1370	OTHER GYNECOLOGICALS
FLUNARIZINE	5	105	110	ANTIVERTIGO PREPARATIONS
GOSERELIN	5	6132	6137	HORMONES AND RELATED AGENTS
HEPARIN	5	22967	22972	ANTITHROMBOTIC AGENTS
ICATIBANT	5	5312	5317	OTHER HEMATOLOGICAL AGENTS
IMMUNOGLOBULINS	5	0	5	IMMUNOGLOBULINS
LANREOTIDE	5	7950	7955	HYPOTHALAMIC HORMONES
LEVOFLOXACIN	5	27723	27728	QUINOLONE ANTIBACTERIALS
LIFITEGRAST	5	12871	12876	OTHER OPHTHALMOLOGICALS
MEROPENEM	5	5026	5031	OTHER BETA-LACTAM ANTIBACTERIALS
METHYLDOPA	5	1082	1087	ANTIADRENERGIC AGENTS, CENTRALLY ACTING
MIANSERIN	5	601	606	ANTIDEPRESSANTS
MINOXIDIL	5	54753	54758	ARTERIOLAR SMOOTH MUSCLE, AGENTS ACTING ON
MUSCLE RELAXANTS	5	140	145	MUSCLE RELAXANTS, CENTRALLY ACTING AGENTS
NABUMETONE	5	830	835	ANTIINFLAMMATORY AND ANTIRHEUMATIC PRODUCTS, NON-STEROIDS
NEVIRAPINE	5	6036	6041	DIRECT ACTING ANTIVIRALS
OBETICHOLIC ACID	5	6607	6612	BILE THERAPY
OSILODROSTAT	5	812	817	ANTIADRENAL PREPARATIONS
OXYTOCIN	5	984	989	POSTERIOR PITUITARY LOBE HORMONES
PERINDOPRIL	5	2903	2908	ACE INHIBITORS, PLAIN
PERPHENAZINE	5	489	494	ANTIPSYCHOTICS
PILOCARPINE	5	1543	1548	PARASYMPATHOMIMETICS
RETIGABINE	5	311	316	ANTIEPILEPTICS
RITONAVIR	5	6900	6905	DIRECT ACTING ANTIVIRALS
SELEXIPAG	5	15030	15035	ANTITHROMBOTIC AGENTS
SIMEPREVIR	5	2861	2866	DIRECT ACTING ANTIVIRALS
SUNITINIB	5	48486	48491	PROTEIN KINASE INHIBITORS
TEDUGLUTIDE	5	12307	12312	OTHER ALIMENTARY TRACT AND METABOLISM PRODUCTS
TEGASEROD	5	4597	4602	DRUGS FOR CONSTIPATION
TRIHEXYPHENIDYL	5	672	677	ANTICHOLINERGIC AGENTS
UPADACITINIB	5	41638	41643	IMMUNOSUPPRESSANTS
VALDECOXIB	5	11980	11985	ANTIINFLAMMATORY AND ANTIRHEUMATIC PRODUCTS, NON-STEROIDS
AMLODIPINE_VALSARTAN	5	7344	7349	ANGIOTENSIN II RECEPTOR BLOCKERS (ARBs), COMBINATIONS
AZD1222 (ChAdOx1 nCoV-19)	5	1995	2000	VIRAL VACCINES
CERTOLIZUMAB_PEGOL	5	14645	14650	IMMUNOSUPPRESSANTS
CHLORPHENIRAMINE	5	833	838	ANTIHISTAMINES FOR SYSTEMIC USE
CLOBETASONE_NYSTATIN_CHLORTETRACYCLINE	5	3	8	CORTICOSTEROIDS, COMBINATIONS WITH ANTIBIOTICS
CLOBETASONE_NYSTATIN_OXYTETRACYCLINE	5	7	12	CORTICOSTEROIDS, COMBINATIONS WITH ANTIBIOTICS
CORTISONE_HYDROCORTISONE	5	1207	1212	CORTICOSTEROIDS, OTHER COMBINATIONS
DROSPIRENONE_ESTRADIOL_LEVOMEFOLATE	5	336	341	HORMONAL CONTRACEPTIVES FOR SYSTEMIC USE
FLUTICASONE_UMECLIDINIUM_VILANTEROL	5	18546	18551	ADRENERGICS, INHALANTS
HYDROCHLOROTHIAZIDE_TRIAMTERENE	5	1502	1507	DIURETICS AND POTASSIUM-SPARING AGENTS IN COMBINATION
INSULIN HUMAN	5	21772	21777	INSULINS AND ANALOGUES
TOZINAMERAN	5	5402	5407	VIRAL VACCINES

### Sheet: Pivot Table_Drugclasses
FDA-FAERS Drug classes	Withdrawal events	Non Withdrawal events	Withdrawal and non-withdrawal events
Row Labels	Sum of Withdrawal_event	Sum of Non_withdrawal_event	Sum of A + B (N cases with P)
OPIOIDS	57014	446726	503740
ANTIDEPRESSANTS	32230	383358	415588
OTHER ANALGESICS AND ANTIPYRETICS	10402	382312	392714
DRUGS USED IN ADDICTIVE DISORDERS	8619	214884	223503
ANTIPSYCHOTICS	4631	565445	570076
MUSCLE RELAXANTS, CENTRALLY ACTING AGENTS	4528	35826	40354
ANXIOLYTICS	3675	91291	94966
ANTIEPILEPTICS	3647	306609	310256
COUGH SUPPRESSANTS, EXCL. COMBINATIONS WITH EXPECTORANTS	3140	25047	28187
PSYCHOSTIMULANTS, AGENTS USED FOR ADHD AND NOOTROPICS	1508	117779	119287
ANTIHISTAMINES FOR SYSTEMIC USE	1453	114797	116250
HYPNOTICS AND SEDATIVES	1283	75229	76512
CORTICOSTEROIDS, PLAIN	1215	241464	242679
IMMUNOSUPPRESSANTS	1155	3793518	3794673
DOPAMINERGIC AGENTS	588	111752	112340
ANTIINFLAMMATORY AND ANTIRHEUMATIC PRODUCTS, NON-STEROIDS	441	362810	363251
OTHER NERVOUS SYSTEM DRUGS	373	168291	168664
ANTIADRENERGIC AGENTS, CENTRALLY ACTING	370	13416	13786
ANTISEPTICS AND DISINFECTANTS	366	20568	20934
ANESTHETICS, LOCAL	363	30122	30485
DRUGS FOR PEPTIC ULCER AND GASTRO-OESOPHAGEAL REFLUX DISEASE (GORD)	334	678621	678955
PROTEIN KINASE INHIBITORS	311	474232	474543
DRUGS FOR CONSTIPATION	293	21603	21896
CORTICOSTEROIDS FOR SYSTEMIC USE, PLAIN	274	98872	99146
BETA BLOCKING AGENTS	269	70891	71160
DIRECT ACTING ANTIVIRALS	248	275270	275518
ESTROGENS	243	61959	62202
HORMONAL CONTRACEPTIVES FOR SYSTEMIC USE	225	323754	323979
ANTIEMETICS AND ANTINAUSEANTS	224	17755	17979
OTHERS/UNKOWN	196	24823	25019
IMMUNOSTIMULANTS	195	227932	228127
ANESTHETICS, GENERAL	187	20188	20375
LIPID MODIFYING AGENTS, PLAIN	184	385086	385270
DRUGS AFFECTING BONE STRUCTURE AND MINERALIZATION	180	313849	314029
OTHER SYSTEMIC DRUGS FOR OBSTRUCTIVE AIRWAY DISEASES	177	112711	112888
ANTIPROPULSIVES	174	13086	13260
ALL OTHER THERAPEUTIC PRODUCTS	173	1696	1869
ANTITHROMBOTIC AGENTS	171	558524	558695
ANTI-DEMENTIA DRUGS	146	38495	38641
DRUGS USED IN BENIGN PROSTATIC HYPERTROPHY	140	26360	26500
HERBAL	137	2246	2383
UROLOGICALS	121	126783	126904
ANTIMIGRAINE PREPARATIONS	111	112929	113040
ANTIOBESITY PREPARATIONS, EXCL. DIET PRODUCTS	104	14698	14802
BLOOD GLUCOSE LOWERING DRUGS, EXCL. INSULINS	101	269079	269180
ANTERIOR PITUITARY LOBE HORMONES AND ANALOGUES	94	77178	77272
HORMONE ANTAGONISTS AND RELATED AGENTS	89	130200	130289
ADRENERGICS, INHALANTS	82	190697	190779
PROGESTOGENS AND ESTROGENS IN COMBINATION	73	73177	73250
PROPULSIVES	68	26274	26342
SELECTIVE CALCIUM CHANNEL BLOCKERS WITH MAINLY VASCULAR EFFECTS	68	43347	43415
OTHER DERMATOLOGICAL PREPARATIONS	65	241445	241510
ANDROGENS	64	40320	40384
OTHER ANTIBACTERIALS	64	55710	55774
ACE INHIBITORS, PLAIN	59	48491	48550
THYROID PREPARATIONS	58	56407	56465
NASAL DECONGESTANTS FOR SYSTEMIC USE	57	15361	15418
ANGIOTENSIN II RECEPTOR BLOCKERS (ARBs), PLAIN	54	69959	70013
PARATHYROID HORMONES AND ANALOGUES	51	127223	127274
ANTICHOLINERGIC AGENTS	48	2606	2654
HYPOTHALAMIC HORMONES	46	48115	48161
BETA-LACTAM ANTIBACTERIALS, PENICILLINS	46	49662	49708
OTHER ANTIHYPERTENSIVES	45	225402	225447
QUINOLONE ANTIBACTERIALS	44	80769	80813
HIGH-CEILING DIURETICS	38	22007	22045
CARDIAC STIMULANTS EXCL. CARDIAC GLYCOSIDES	35	22705	22740
ANTI-ACNE PREPARATIONS FOR TOPICAL USE	33	76148	76181
OTHER MINERAL SUPPLEMENTS	32	3989	4021
IMMUNOGLOBULINS	30	78054	78084
ANTIADRENERGIC AGENTS, PERIPHERALLY ACTING	30	5226	5256
OTHER SEX HORMONES AND MODULATORS OF THE GENITAL SYSTEM	30	12393	12423
INSULINS AND ANALOGUES	29	125691	125720
VIRAL VACCINES	27	14669	14696
ANTIMYCOTICS FOR SYSTEMIC USE	27	22614	22641
CORTICOSTEROIDS, COMBINATIONS WITH ANTIBIOTICS	27	22	49
MACROLIDES, LINCOSAMIDES AND STREPTOGRAMINS	25	32503	32528
SULFONAMIDES AND TRIMETHOPRIM	25	23596	23621
ANGIOTENSIN II RECEPTOR BLOCKERS (ARBs), COMBINATIONS	25	120042	120067
MONOCLONAL ANTIBODIES AND ANTIBODY DRUG CONJUGATES	25	202737	202762
SELECTIVE CALCIUM CHANNEL BLOCKERS WITH DIRECT CARDIAC EFFECTS	24	14426	14450
OTHER ANTINEOPLASTIC AGENTS	23	59228	59251
MEDICATION	23	1482	1505
HORMONES AND RELATED AGENTS	22	70348	70370
OTHER GYNECOLOGICALS	21	6276	6297
OTHER DRUGS FOR OBSTRUCTIVE AIRWAY DISEASES, INHALANTS	20	84752	84772
DRUGS FOR TREATMENT OF TUBERCULOSIS	20	6291	6311
LOW-CEILING DIURETICS, THIAZIDES	20	10858	10878
OTHER BETA-LACTAM ANTIBACTERIALS	20	10699	10719
DIETARY SUPPLEMENT	20	1052	1072
CYTOTOXIC ANTIBIOTICS AND RELATED SUBSTANCES	18	20254	20272
ANTIMALARIALS	18	23289	23307
COUGH SUPPRESSANTS AND EXPECTORANTS, COMBINATIONS	17	7661	7678
ANTIMETABOLITES	17	48680	48697
ALKYLATING AGENTS	17	45074	45091
IRON PREPARATIONS	15	70	85
INTESTINAL ANTIINFLAMMATORY AGENTS	15	33221	33236
OTHER ALIMENTARY TRACT AND METABOLISM PRODUCTS	13	12371	12384
OTHER HEMATOLOGICAL AGENTS	13	29430	29443
ALDOSTERONE ANTAGONISTS AND OTHER POTASSIUM-SPARING AGENTS	13	11682	11695
OTHER DRUGS FOR DISORDERS OF THE MUSCULO-SKELETAL SYSTEM	13	2691	2704
MUSCLE RELAXANTS, PERIPHERALLY ACTING AGENTS	13	58846	58859
DRUGS FOR FUNCTIONAL GASTROINTESTINAL DISORDERS	13	734	747
TETRACYCLINES	12	13825	13837
CALCIUM	12	3049	3061
MEDICAL DEVICES	12	9244	9256
CONTRACEPTIVES FOR TOPICAL USE	11	23832	23843
VITAMIN K AND OTHER HEMOSTATICS	11	39911	39922
PSYCHOLEPTICS AND PSYCHOANALEPTICS IN COMBINATION	11	373	384
ANTITHYROID PREPARATIONS	11	1866	1877
EMOLLIENTS AND PROTECTIVES	11	4393	4404
EXPECTORANTS, EXCL. COMBINATIONS WITH COUGH SUPPRESSANTS	10	275	285
VASODILATORS USED IN CARDIAC DISEASES	9	5164	5173
AGENTS FOR TREATMENT OF HEMORRHOIDS AND ANAL FISSURES FOR TOPICAL USE	9	575	584
CARDIAC GLYCOSIDES	9	13665	13674
ALLERGENS	8	5536	5544
VITAMINS	8	1584	1592
MUSCLE RELAXANTS	8	1748	1756
ANTIARRHYTHMICS, CLASS I AND III	8	17781	17789
ANTIPSORIATICS FOR TOPICAL USE	8	653	661
OTHER RESPIRATORY SYSTEM PRODUCTS	7	11222	11229
DECONGESTANTS AND OTHER NASAL PREPARATIONS FOR TOPICAL USE	7	540	547
PLANT ALKALOIDS AND OTHER NATURAL PRODUCTS	7	48958	48965
NO ATC CODE	7	861	868
ANTIFUNGALS FOR TOPICAL USE	7	6288	6295
DIGESTIVES, INCL. ENZYMES	6	1498	1504
MAGNETIC RESONANCE IMAGING CONTRAST MEDIA	6	2216	2222
PROGESTOGENS	6	3123	3129
VITAMIN A AND D, INCL. COMBINATIONS OF THE TWO	6	3111	3117
INTESTINAL ANTIINFECTIVES	6	12133	12139
POSTERIOR PITUITARY LOBE HORMONES	5	984	989
PARASYMPATHOMIMETICS	5	1543	1548
BILE THERAPY	5	6607	6612
ANTIADRENAL PREPARATIONS	5	812	817
OTHER OPHTHALMOLOGICALS	5	12871	12876
ANTIVERTIGO PREPARATIONS	5	105	110
ARTERIOLAR SMOOTH MUSCLE, AGENTS ACTING ON	5	54753	54758
DIURETICS AND POTASSIUM-SPARING AGENTS IN COMBINATION	5	1502	1507
CORTICOSTEROIDS, OTHER COMBINATIONS	5	1207	1212
Grand Total	144218	15010648	15154866
