## Supplementary material for "Adverse drug withdrawal event signals in FAERS and Eudravigilance databases: a stratified disproportionality analysis study": EMA Drug class Mapping

### Sheet: Drug classes-WHO-ATC 3rd level
Active Substance (High Level)	A (N cases with P and E)	A + B (N cases with P)	Pharm_class_name (Third-level ATC codes)
PREGABALIN	927	29125	OTHER ANALGESICS AND ANTIPYRETICS
VENLAFAXINE	838	16278	ANTIDEPRESSANTS
BUPRENORPHINE	759	9536	OPIOIDS
TRAMADOL	669	18717	OPIOIDS
FENTANYL	567	10774	OPIOIDS
PAROXETINE	489	9782	ANTIDEPRESSANTS
METHADONE	437	5737	DRUGS USED IN ADDICTIVE DISORDERS
DULOXETINE	374	11545	ANTIDEPRESSANTS
MORPHINE	371	10847	OPIOIDS
OXYCODONE	344	6960	OPIOIDS
SERTRALINE	328	15929	ANTIDEPRESSANTS
ALPRAZOLAM	321	9107	ANXIOLYTICS
ESCITALOPRAM	285	13206	ANTIDEPRESSANTS
BACLOFEN	273	4619	MUSCLE RELAXANTS, CENTRALLY ACTING AGENTS
LORAZEPAM	268	9408	ANXIOLYTICS
OXAZEPAM	256	6517	ANXIOLYTICS
DIAZEPAM	255	9773	ANXIOLYTICS
QUETIAPINE	251	17025	ANTIPSYCHOTICS
CANNABIS	226	4823	OTHER ANALGESICS AND ANTIPYRETICS
ZOLPIDEM	226	7249	HYPNOTICS AND SEDATIVES
CITALOPRAM	218	11588	ANTIDEPRESSANTS
BROMAZEPAM	194	5441	ANXIOLYTICS
ETHANOL	191	6066	ANTISEPTICS AND DISINFECTANTS
ZOPICLONE	185	6887	HYPNOTICS AND SEDATIVES
DIAMORPHINE	181	2193	DRUGS USED IN ADDICTIVE DISORDERS
MIRTAZAPINE	172	11663	ANTIDEPRESSANTS
CLONAZEPAM	163	5841	ANTIEPILEPTICS
VARENICLINE	159	21015	DRUGS USED IN ADDICTIVE DISORDERS
COCAINE	157	4156	ANESTHETICS, LOCAL
PARACETAMOL, CODEINE	138	9428	OPIOIDS
OLANZAPINE	135	17750	ANTIPSYCHOTICS
NICOTIANA TABACUM	132	6104	DRUGS USED IN ADDICTIVE DISORDERS
GABAPENTIN	131	8086	OTHER ANALGESICS AND ANTIPYRETICS
NALOXONE, OXYCODONE	125	2030	OPIOIDS
CLOZAPINE	117	53414	ANTIPSYCHOTICS
FLUOXETINE	114	7654	ANTIDEPRESSANTS
RISPERIDONE	105	20436	ANTIPSYCHOTICS
AMITRIPTYLINE	98	8551	ANTIDEPRESSANTS
CETIRIZINE	94	4706	ANTIHISTAMINES FOR SYSTEMIC USE
VALPROIC ACID	92	19771	ANTIEPILEPTICS
METHYLPHENIDATE	91	11990	PSYCHOSTIMULANTS, AGENTS USED FOR ADHD AND NOOTROPICS
MIDAZOLAM	90	3761	HYPNOTICS AND SEDATIVES
TAPENTADOL	87	2914	OPIOIDS
Not available	84	18216	NOT AVAILABLE
ESTRADIOL	79	9613	ESTROGENS
BUPRENORPHINE, NALOXONE	78	786	DRUGS USED IN ADDICTIVE DISORDERS
HYDROMORPHONE	77	1009	OPIOIDS
PREDNISOLONE	72	16071	CORTICOSTEROIDS, PLAIN
ETHYL LOFLAZEPATE	70	177	ANXIOLYTICS
LAMOTRIGINE	69	12744	ANTIEPILEPTICS
ARIPIPRAZOLE	67	16005	ANTIPSYCHOTICS
ESTRADIOL, NORETHISTERONE	67	1781	PROGESTOGENS AND ESTROGENS IN COMBINATION
CODEINE	66	3452	COUGH SUPPRESSANTS, EXCL. COMBINATIONS WITH EXPECTORANTS
PARACETAMOL, TRAMADOL	64	5473	OPIOIDS
NICOTINE	63	8381	DRUGS USED IN ADDICTIVE DISORDERS
BETAMETHASONE	62	4614	CORTICOSTEROIDS, PLAIN
NALMEFENE	59	894	DRUGS USED IN ADDICTIVE DISORDERS
PRAMIPEXOLE	57	5276	DOPAMINERGIC AGENTS
NALOXONE, TILIDINE	56	1812	OPIOIDS
PARACETAMOL	56	33686	OTHER ANALGESICS AND ANTIPYRETICS
PRAZEPAM	55	1400	ANXIOLYTICS
CLOMIPRAMINE	52	2661	ANTIDEPRESSANTS
HYDROCORTISONE	52	3306	CORTICOSTEROIDS, PLAIN
CARBAMAZEPINE	50	11560	ANTIEPILEPTICS
LEVETIRACETAM	48	13648	ANTIEPILEPTICS
VERALIPRIDE	48	276	ANTIPSYCHOTICS
LEVOMETHADONE	47	287	DRUGS USED IN ADDICTIVE DISORDERS
MOMETASONE	46	3016	CORTICOSTEROIDS, PLAIN
AMISULPRIDE	42	2832	ANTIPSYCHOTICS
CHLORAZEPATE	42	1232	ANXIOLYTICS
LORMETAZEPAM	42	2431	HYPNOTICS AND SEDATIVES
SUFENTANIL	42	3674	ANESTHETICS, GENERAL
LITHIUM	41	8177	ANTIPSYCHOTICS
HYDROXYZINE	40	3697	ANXIOLYTICS
KETAMINE	40	2882	ANESTHETICS, GENERAL
LEVONORGESTREL	40	39865	HORMONAL CONTRACEPTIVES FOR SYSTEMIC USE
BUPROPION	39	4308	ANTIDEPRESSANTS
ROPINIROLE	38	2047	DOPAMINERGIC AGENTS
IBUPROFEN	37	27832	ANTIINFLAMMATORY AND ANTIRHEUMATIC PRODUCTS, NON-STEROIDS
CLOBETASONE	35	103	CORTICOSTEROIDS, PLAIN
RASAGILINE	35	1530	DOPAMINERGIC AGENTS
LEVOCETIRIZINE	34	1882	ANTIHISTAMINES FOR SYSTEMIC USE
TIANEPTINE	34	846	ANTIDEPRESSANTS
TOPIRAMATE	34	7679	ANTIEPILEPTICS
HALOPERIDOL	33	6901	ANTIPSYCHOTICS
VORTIOXETINE	33	5114	ANTIDEPRESSANTS
CLONIDINE	31	1468	ANTIADRENERGIC AGENTS, CENTRALLY ACTING
CYAMEMAZINE	31	3863	ANTIPSYCHOTICS
NALTREXONE	31	409	DRUGS USED IN ADDICTIVE DISORDERS
METHYLENEDIOXYMETHAMPHETAMINE	30	665	NO ATC CODE
PARACETAMOL, CAFFEINE, CODEINE	28	619	OPIOIDS
CLOBETASOL	27	1048	CORTICOSTEROIDS, PLAIN
PARACETAMOL, CAFFEINE, OPIUM, PREPARED	27	1286	OPIOIDS
PREDNISONE	26	16105	CORTICOSTEROIDS FOR SYSTEMIC USE, PLAIN
FINASTERIDE	25	3005	DRUGS USED IN BENIGN PROSTATIC HYPERTROPHY
FLUNITRAZEPAM	25	562	HYPNOTICS AND SEDATIVES
OMEPRAZOLE	25	13065	DRUGS FOR PEPTIC ULCER AND GASTRO-OESOPHAGEAL REFLUX DISEASE (GORD)
PARACETAMOL, CAFFEINE, OPIUM	25	992	OPIOIDS
PARACETAMOL, CAFFEINE, OPIUM EXTRACTS	25	964	OPIOIDS
FLUVOXAMINE	24	961	ANTIDEPRESSANTS
LEVODOPA	24	743	DOPAMINERGIC AGENTS
NALOXONE	24	187	ALL OTHER THERAPEUTIC PRODUCTS (ANTIDOTES)
NORDAZEPAM	24	487	ANXIOLYTICS
OPIPRAMOL	24	1069	ANTIDEPRESSANTS
PARACETAMOL, BELLADONNA DRY EXTRACT, CAFFEINE, OPIUM	24	1218	OPIOIDS
TEMAZEPAM	24	774	HYPNOTICS AND SEDATIVES
DOXEPIN	23	1072	ANTIDEPRESSANTS
DIHYDROCODEINE	22	842	OPIOIDS
DROSPIRENONE, ETHINYLESTRADIOL	22	6389	HORMONAL CONTRACEPTIVES FOR SYSTEMIC USE
NALOXEGOL	22	211	DRUGS FOR CONSTIPATION
AGOMELATINE	21	4958	ANTIDEPRESSANTS
LOPRAZOLAM	21	343	HYPNOTICS AND SEDATIVES
METOPROLOL	21	9646	BETA BLOCKING AGENTS
MIANSERIN	21	2195	ANTIDEPRESSANTS
TRAZODONE	21	3757	ANTIDEPRESSANTS
LYSERGIDE	20	243	NO ATC CODE
OXETORONE	20	236	ANTIMIGRAINE PREPARATIONS
TACROLIMUS	20	11780	IMMUNOSUPPRESSANTS
CARBIDOPA, LEVODOPA	19	8215	DOPAMINERGIC AGENTS
DEXAMETHASONE	19	17598	CORTICOSTEROIDS, PLAIN
DONEPEZIL	19	3520	ANTI-DEMENTIA DRUGS
FLUPENTIXOL	19	1156	ANTIPSYCHOTICS
ISOTRETINOIN	19	9661	ANTI-ACNE PREPARATIONS FOR TOPICAL USE
METHYLPREDNISOLONE	19	10724	CORTICOSTEROIDS, PLAIN
LISDEXAMFETAMINE	18	3532	PSYCHOSTIMULANTS, AGENTS USED FOR ADHD AND NOOTROPICS
PROPOFOL	18	8040	ANESTHETICS, GENERAL
RUXOLITINIB	18	4447	PROTEIN KINASE INHIBITORS
ZIPRASIDONE	18	1267	ANTIPSYCHOTICS
GUANFACINE	17	809	ANTIADRENERGIC AGENTS, CENTRALLY ACTING
ZUCLOPENTHIXOL	17	2148	ANTIPSYCHOTICS
ETHINYLESTRADIOL, LEVONORGESTREL	16	9891	HORMONAL CONTRACEPTIVES FOR SYSTEMIC USE
LACTOSE	16	8599	PHARMACEUTICAL EXCIPIENT
MEMANTINE	16	2286	ANTI-DEMENTIA DRUGS
PROPRANOLOL	16	4790	BETA BLOCKING AGENTS
SULPIRIDE	16	1022	ANTIPSYCHOTICS
TRIMIPRAMINE	16	973	ANTIDEPRESSANTS
HYOSCINE	15	1214	ANTIEMETICS AND ANTINAUSEANTS
LEVOMEPROMAZINE	15	1899	ANTIPSYCHOTICS
NITRAZEPAM	15	588	HYPNOTICS AND SEDATIVES
NORTRIPTYLINE	15	1074	ANTIDEPRESSANTS
SUPROFEN	15	675	ANTIINFLAMMATORY AND ANTIRHEUMATIC PRODUCTS, NON-STEROIDS
TETRAZEPAM	15	893	MUSCLE RELAXANTS, CENTRALLY ACTING AGENTS
ACETYLSALICYLIC ACID	14	44267	OTHER ANALGESICS AND ANTIPYRETICS
BISOPROLOL	14	14368	BETA BLOCKING AGENTS
ETANERCEPT	14	56268	IMMUNOSUPPRESSANTS
FLURAZEPAM	14	580	HYPNOTICS AND SEDATIVES
FLUTICASONE	14	3062	CORTICOSTEROIDS, PLAIN
NEFOPAM	14	2776	OTHER ANALGESICS AND ANTIPYRETICS
NORETHISTERONE	14	978	HORMONAL CONTRACEPTIVES FOR SYSTEMIC USE
OXCARBAZEPINE	14	3672	ANTIEPILEPTICS
TOZINAMERAN	14	1036905	VIRAL VACCINES
TRIAMCINOLONE	14	2645	CORTICOSTEROIDS, PLAIN
ATOMOXETINE	13	2944	PSYCHOSTIMULANTS, AGENTS USED FOR ADHD AND NOOTROPICS
CLOBAZAM	13	1714	ANXIOLYTICS
CLOPIDOGREL	13	18692	ANTITHROMBOTIC AGENTS
LOPERAMIDE	13	2179	ANTIPROPULSIVES
MELATONIN	13	2852	HYPNOTICS AND SEDATIVES
METHOTREXATE	13	36359	IMMUNOSUPPRESSANTS
PROMETHAZINE	13	3737	ANTIHISTAMINES FOR SYSTEMIC USE
CHLORPROMAZINE	12	1321	ANTIPSYCHOTICS
DENOSUMAB	12	18906	DRUGS AFFECTING BONE STRUCTURE AND MINERALIZATION
DOSULEPIN	12	284	ANTIDEPRESSANTS
FLUPIRTINE	12	917	OTHER ANALGESICS AND ANTIPYRETICS
HYPERICUM PERFORATUM	12	1595	ANTIDEPRESSANTS
LOXAPINE	12	2664	ANTIPSYCHOTICS
PIPAMPERONE	12	1571	ANTIPSYCHOTICS
RIVAROXABAN	12	42965	ANTITHROMBOTIC AGENTS
SIMVASTATIN	12	15804	LIPID MODIFYING AGENTS, PLAIN
SULFOGAIACOL, CODEINE CAMSILATE, GRINDELIA	12	139	COUGH SUPPRESSANTS AND EXPECTORANTS, COMBINATIONS
SULFOGAIACOL, GRINDELIA SOFT HYDROALCOHOLIC EXTRACT, CODEINE CAMSILATE	12	139	COUGH SUPPRESSANTS AND EXPECTORANTS, COMBINATIONS
TRANYLCYPROMINE	12	499	ANTIDEPRESSANTS
ACEPROMETAZINE MALEATE, DIPOTASSIUM CLORAZEPATE, ACEPROMAZINE MALEATE	11	174	ANXIOLYTICS
DEXAMFETAMINE	11	1579	PSYCHOSTIMULANTS, AGENTS USED FOR ADHD AND NOOTROPICS
DIPHENHYDRAMINE	11	1921	ANTIHISTAMINES FOR SYSTEMIC USE
DOXYLAMINE	11	1802	ANTIHISTAMINES FOR SYSTEMIC USE
FINGOLIMOD	11	12579	IMMUNOSUPPRESSANTS
IMATINIB	11	10965	PROTEIN KINASE INHIBITORS
PANTOPRAZOLE	11	13280	DRUGS FOR PEPTIC ULCER AND GASTRO-OESOPHAGEAL REFLUX DISEASE (GORD)
PHENOBARBITAL	11	2024	ANTIEPILEPTICS
ROTIGOTINE	11	3635	DOPAMINERGIC AGENTS
ADALIMUMAB	10	49701	IMMUNOSUPPRESSANTS
AMANTADINE	10	828	DOPAMINERGIC AGENTS
AMFETAMINE	10	460	PSYCHOSTIMULANTS, AGENTS USED FOR ADHD AND NOOTROPICS
AMLODIPINE	10	15902	SELECTIVE CALCIUM CHANNEL BLOCKERS WITH MAINLY VASCULAR EFFECTS
BENSERAZIDE, LEVODOPA	10	3481	DOPAMINERGIC AGENTS
CHLORDIAZEPOXIDE	10	204	ANXIOLYTICS
CYPROTERONE, ETHINYLESTRADIOL	10	2864	ANTIANDROGENS
DICLOFENAC	10	22126	ANTIINFLAMMATORY AND ANTIRHEUMATIC PRODUCTS, NON-STEROIDS
DOXYLAMINE HYDROGEN SUCCINATE, PYRIDOXINE HYDROCHLORIDE	10	287	ANTIHISTAMINES FOR SYSTEMIC USE
ESTRADIOL, LEVONORGESTREL	10	359	PROGESTOGENS AND ESTROGENS IN COMBINATION
FLUPENTIXOL, MELITRACEN	10	146	PSYCHOLEPTICS AND PSYCHOANALEPTICS IN COMBINATION
LEVOTHYROXINE	10	61394	THYROID PREPARATIONS
MIDOMAFETAMINE	10	184	NO ATC CODE
PARACETAMOL, CAFFEINE	10	691	OTHER ANALGESICS AND ANTIPYRETICS
PERAMPANEL	10	1448	ANTIEPILEPTICS
PHENELZINE	10	213	ANTIDEPRESSANTS
TRIAZOLAM	10	569	HYPNOTICS AND SEDATIVES
ALIMEMAZINE	9	1795	ANTIHISTAMINES FOR SYSTEMIC USE
ANASTROZOLE	9	3631	HORMONE ANTAGONISTS AND RELATED AGENTS
APOMORPHINE	9	2963	DOPAMINERGIC AGENTS
CANNABIDIOL	9	665	ANTIEPILEPTICS
CHLORPROTHIXENE	9	992	ANTIPSYCHOTICS
CLOMETHIAZOLE	9	317	HYPNOTICS AND SEDATIVES
DIENOGEST, ESTRADIOL	9	1775	HORMONAL CONTRACEPTIVES FOR SYSTEMIC USE
ESTAZOLAM	9	146	HYPNOTICS AND SEDATIVES
LACOSAMIDE	9	4214	ANTIEPILEPTICS
NILOTINIB	9	4599	PROTEIN KINASE INHIBITORS
PERAZINE	9	436	ANTIPSYCHOTICS
PIMOZIDE	9	266	ANTIPSYCHOTICS
REBOXETINE	9	437	ANTIDEPRESSANTS
REMIFENTANIL	9	1346	ANESTHETICS, GENERAL
TILIDINE	9	223	OPIOIDS
AZATHIOPRINE	8	11421	IMMUNOSUPPRESSANTS
BUDESONIDE	8	4419	CORTICOSTEROIDS, PLAIN
DABIGATRAN	8	25597	ANTITHROMBOTIC AGENTS
DESOGESTREL	8	6000	HORMONAL CONTRACEPTIVES FOR SYSTEMIC USE
ELETRIPTAN	8	586	ANTIMIGRAINE PREPARATIONS
KETOPROFEN	8	12309	ANTIINFLAMMATORY AND ANTIRHEUMATIC PRODUCTS, NON-STEROIDS
MEPROBAMATE	8	343	ANXIOLYTICS
METOCLOPRAMIDE	8	4781	PROPULSIVES
MONTELUKAST	8	4896	OTHER SYSTEMIC DRUGS FOR OBSTRUCTIVE AIRWAY DISEASES
OPIUM	8	69	OPIOIDS
PALIPERIDONE	8	9474	ANTIPSYCHOTICS
PARACETAMOL, ACETYLSALICYLIC ACID, CAFFEINE	8	1127	OTHER ANALGESICS AND ANTIPYRETICS
RAMIPRIL	8	16839	ACE INHIBITORS, PLAIN
SODIUM OXYBATE	8	707	OTHER NERVOUS SYSTEM DRUGS
WARFARIN	8	25924	ANTITHROMBOTIC AGENTS
BETAMETHASONE, CALCIPOTRIOL	7	877	ANTIPSORIATICS FOR TOPICAL USE
CAFFEINE	7	720	PSYCHOSTIMULANTS, AGENTS USED FOR ADHD AND NOOTROPICS
CANDESARTAN	7	8559	ANGIOTENSIN II RECEPTOR BLOCKERS (ARBS), PLAIN
CICLOSPORIN	7	12827	IMMUNOSUPPRESSANTS
CIPROFLOXACIN	7	21749	QUINOLONE ANTIBACTERIALS
DESVENLAFAXINE	7	266	ANTIDEPRESSANTS
DEXMEDETOMIDINE	7	468	HYPNOTICS AND SEDATIVES
DIMENHYDRINATE	7	911	ANTIHISTAMINES FOR SYSTEMIC USE
DRONABINOL	7	467	ANTIEMETICS AND ANTINAUSEANTS
ENTACAPONE	7	414	DOPAMINERGIC AGENTS
HYDROXYCHLOROQUINE	7	6022	ANTIMALARIALS
IBUPROFEN, CODEINE	7	2519	OPIOIDS
METAMIZOLE	7	10197	OTHER ANALGESICS AND ANTIPYRETICS
METFORMIN	7	21283	BLOOD GLUCOSE LOWERING DRUGS, EXCL. INSULINS
PETHIDINE	7	440	OPIOIDS
PRIMIDONE	7	596	ANTIEPILEPTICS
XYLOMETAZOLINE	7	2246	DECONGESTANTS AND OTHER NASAL PREPARATIONS FOR TOPICAL USE
ZOLMITRIPTAN	7	931	ANTIMIGRAINE PREPARATIONS
ZONISAMIDE	7	1195	ANTIEPILEPTICS
ABIRATERONE	6	4087	HORMONE ANTAGONISTS AND RELATED AGENTS
AMITRIPTYLINE, CHLORDIAZEPOXIDE	6	36	PSYCHOLEPTICS AND PSYCHOANALEPTICS IN COMBINATION
COVID-19 VACCINE ASTRAZENECA (CHADOX1 NCOV-19)	6	341380	VIRAL VACCINES
DIENOGEST, ETHINYLESTRADIOL	6	3348	HORMONAL CONTRACEPTIVES FOR SYSTEMIC USE
DYDROGESTERONE, ESTRADIOL	6	665	PROGESTOGENS AND ESTROGENS IN COMBINATION
ETORICOXIB	6	6864	ANTIINFLAMMATORY AND ANTIRHEUMATIC PRODUCTS, NON-STEROIDS
IMIPRAMINE	6	253	ANTIDEPRESSANTS
LANSOPRAZOLE	6	5937	DRUGS FOR PEPTIC ULCER AND GASTRO-OESOPHAGEAL REFLUX DISEASE (GORD)
MODAFINIL	6	694	PSYCHOSTIMULANTS, AGENTS USED FOR ADHD AND NOOTROPICS
NITROUS OXIDE	6	693	ANESTHETICS, GENERAL
PARACETAMOL, OPIUM	6	727	OPIOIDS
PIZOTIFEN	6	301	ANTIMIGRAINE PREPARATIONS
PROCHLORPERAZINE	6	424	ANTIPSYCHOTICS
RIVASTIGMINE	6	4553	ANTI-DEMENTIA DRUGS
SIBUTRAMINE	6	771	ANTIOBESITY PREPARATIONS, EXCL. DIET PRODUCTS
TESTOSTERONE	6	3229	ANDROGENS
TIZANIDINE	6	953	MUSCLE RELAXANTS, CENTRALLY ACTING AGENTS
TRIMETHOPRIM	6	2809	SULFONAMIDES AND TRIMETHOPRIM
TROPATEPINE	6	872	ANTICHOLINERGIC AGENTS
ACEPROMETAZINE, MEPROBAMATE	5	285	HYPNOTICS AND SEDATIVES
ALIMEMAZINE TARTRATE, AMMONIUM ACETATE, EPHEDRINE HYDROCHLORIDE, ETHYLMORPHINE HYDROCHLORIDE	5	599	COUGH SUPPRESSANTS AND EXPECTORANTS, COMBINATIONS
AMOXICILLIN, CLAVULANIC ACID	5	41405	BETA-LACTAM ANTIBACTERIALS, PENICILLINS
ASCORBIC ACID	5	1279	ANTIINFECTIVES AND ANTISEPTICS, EXCL. COMBINATIONS WITH CORTICOSTEROIDS
ATENOLOL	5	3284	BETA BLOCKING AGENTS
BIPERIDEN	5	927	ANTICHOLINERGIC AGENTS
CLARITHROMYCIN	5	12225	MACROLIDES, LINCOSAMIDES AND STREPTOGRAMINS
CLOTIAZEPAM	5	213	ANXIOLYTICS
CLOXAZOLAM	5	32	ANXIOLYTICS
CODEINE CAMSILATE, CINEOLE	5	97	COUGH SUPPRESSANTS, EXCL. COMBINATIONS WITH EXPECTORANTS
CYPROTERONE	5	2311	ANTIANDROGENS
DESLORATADINE	5	4250	ANTIHISTAMINES FOR SYSTEMIC USE
DEXTROMETHORPHAN	5	1868	COUGH SUPPRESSANTS, EXCL. COMBINATIONS WITH EXPECTORANTS
DEXTROPROPOXYPHENE, PARACETAMOL, CAFFEINE	5	148	OPIOIDS
DIMETHYL FUMARATE	5	19128	IMMUNOSUPPRESSANTS
DROSPIRENONE, ESTRADIOL	5	214	PROGESTOGENS AND ESTROGENS IN COMBINATION
ETHINYLESTRADIOL, GESTODENE	5	2039	HORMONAL CONTRACEPTIVES FOR SYSTEMIC USE
ETIFOXINE	5	692	ANXIOLYTICS
FEXOFENADINE	5	1533	ANTIHISTAMINES FOR SYSTEMIC USE
FUSIDIC ACID	5	1687	ANTIBIOTICS FOR TOPICAL USE
GALANTAMINE	5	1252	ANTI-DEMENTIA DRUGS
INSULIN HUMAN	5	6944	INSULINS AND ANALOGUES
LISINOPRIL	5	3770	ACE INHIBITORS, PLAIN
MELPERONE	5	782	ANTIPSYCHOTICS
MOCLOBEMIDE	5	346	ANTIDEPRESSANTS
OMALIZUMAB	5	7662	OTHER SYSTEMIC DRUGS FOR OBSTRUCTIVE AIRWAY DISEASES
PROPIOMAZINE	5	1942	HYPNOTICS AND SEDATIVES
PROTHIPENDYL	5	707	ANTIPSYCHOTICS
RITONAVIR	5	7389	DIRECT ACTING ANTIVIRALS
SUMATRIPTAN	5	2511	ANTIMIGRAINE PREPARATIONS
TRIFLUOPERAZINE	5	115	ANTIPSYCHOTICS

### Sheet: Pivot Table_Drugclasses
EMA Drug classes	Withdrawal events	Withdrawal and non-withdrawal events
Row Labels	Sum of A (N cases with P and E)	Sum of A + B (N cases with P)
OPIOIDS	3450	89547
ANTIDEPRESSANTS	3312	139077
ANXIOLYTICS	1582	50611
OTHER ANALGESICS AND ANTIPYRETICS	1405	135695
DRUGS USED IN ADDICTIVE DISORDERS	1187	45806
ANTIPSYCHOTICS	1047	172923
HYPNOTICS AND SEDATIVES	700	29754
ANTIEPILEPTICS	523	85057
CORTICOSTEROIDS, PLAIN	368	66606
MUSCLE RELAXANTS, CENTRALLY ACTING AGENTS	294	6465
DOPAMINERGIC AGENTS	220	29132
ANTIHISTAMINES FOR SYSTEMIC USE	199	22824
ANTISEPTICS AND DISINFECTANTS	191	6066
PSYCHOSTIMULANTS, AGENTS USED FOR ADHD AND NOOTROPICS	166	22103
ANESTHETICS, LOCAL	157	4156
HORMONAL CONTRACEPTIVES FOR SYSTEMIC USE	120	70285
ANESTHETICS, GENERAL	115	16635
IMMUNOSUPPRESSANTS	88	210063
PROGESTOGENS AND ESTROGENS IN COMBINATION	88	3019
NOT AVAILABLE	84	18216
ESTROGENS	79	9613
ANTIINFLAMMATORY AND ANTIRHEUMATIC PRODUCTS, NON-STEROIDS	76	69806
COUGH SUPPRESSANTS, EXCL. COMBINATIONS WITH EXPECTORANTS	76	5417
BETA BLOCKING AGENTS	56	32088
NO ATC CODE	50	908
ANTIADRENERGIC AGENTS, CENTRALLY ACTING	48	2277
ANTIMIGRAINE PREPARATIONS	46	4565
ANTI-DEMENTIA DRUGS	46	11611
DRUGS FOR PEPTIC ULCER AND GASTRO-OESOPHAGEAL REFLUX DISEASE (GORD)	42	32282
ANTITHROMBOTIC AGENTS	41	113178
PROTEIN KINASE INHIBITORS	38	20011
COUGH SUPPRESSANTS AND EXPECTORANTS, COMBINATIONS	29	877
CORTICOSTEROIDS FOR SYSTEMIC USE, PLAIN	26	16105
DRUGS USED IN BENIGN PROSTATIC HYPERTROPHY	25	3005
ALL OTHER THERAPEUTIC PRODUCTS	24	187
ANTIEMETICS AND ANTINAUSEANTS	22	1681
DRUGS FOR CONSTIPATION	22	211
VIRAL VACCINES	20	1378285
ANTI-ACNE PREPARATIONS FOR TOPICAL USE	19	9661
PHARMACEUTICAL EXCIPIENT	16	8599
PSYCHOLEPTICS AND PSYCHOANALEPTICS IN COMBINATION	16	182
ANTIANDROGENS	15	5175
HORMONE ANTAGONISTS AND RELATED AGENTS	15	7718
OTHER SYSTEMIC DRUGS FOR OBSTRUCTIVE AIRWAY DISEASES	13	12558
ACE INHIBITORS, PLAIN	13	20609
ANTIPROPULSIVES	13	2179
DRUGS AFFECTING BONE STRUCTURE AND MINERALIZATION	12	18906
LIPID MODIFYING AGENTS, PLAIN	12	15804
ANTICHOLINERGIC AGENTS	11	1799
SELECTIVE CALCIUM CHANNEL BLOCKERS WITH MAINLY VASCULAR EFFECTS	10	15902
THYROID PREPARATIONS	10	61394
OTHER NERVOUS SYSTEM DRUGS	8	707
PROPULSIVES	8	4781
BLOOD GLUCOSE LOWERING DRUGS, EXCL. INSULINS	7	21283
DECONGESTANTS AND OTHER NASAL PREPARATIONS FOR TOPICAL USE	7	2246
ANTIMALARIALS	7	6022
ANTIPSORIATICS FOR TOPICAL USE	7	877
QUINOLONE ANTIBACTERIALS	7	21749
ANGIOTENSIN II RECEPTOR BLOCKERS (ARBS), PLAIN	7	8559
ANDROGENS	6	3229
SULFONAMIDES AND TRIMETHOPRIM	6	2809
ANTIOBESITY PREPARATIONS, EXCL. DIET PRODUCTS	6	771
ANTIINFECTIVES AND ANTISEPTICS, EXCL. COMBINATIONS WITH CORTICOSTEROIDS	5	1279
DIRECT ACTING ANTIVIRALS	5	7389
MACROLIDES, LINCOSAMIDES AND STREPTOGRAMINS	5	12225
BETA-LACTAM ANTIBACTERIALS, PENICILLINS	5	41405
ANTIBIOTICS FOR TOPICAL USE	5	1687
INSULINS AND ANALOGUES	5	6944
Grand Total	16343	3250595
