## Supplementary material for "Adverse drug withdrawal event signals in FAERS and Eudravigilance databases: a stratified disproportionality analysis study": EMA Inter-class disproportionality analysis

### Sheet: results_by_Dclass
Drug classes	event	obs	exp_rrr	ic2.5	ic	ic97.5	exp_prr	prr2.5	prr	prr97.5	exp_ror	ror2.5	ror	ror97.5	n_drug	n_event	n_tot	n_event_prr	n_tot_prr	b	c	d
ALL OTHER THERAPEUTIC PRODUCTS (ANTIDOTES)	Withdrawal_event	24	0.940179	3.45354	4.08846	4.60761	0.938852	17.5897	25.5631	37.1508	0.822487	19.0046	29.1798	44.8028	187	16343	3250595	16319	3250408	163	16319	3234089
DRUGS FOR CONSTIPATION	Withdrawal_event	22	1.06084	3.18377	3.84953	4.38912	1.05948	13.978	20.7648	30.8469	0.953806	14.8285	23.0655	35.8779	211	16343	3250595	16321	3250384	189	16321	3234063
PSYCHOLEPTICS AND PSYCHOANALEPTICS IN COMBINATION	Withdrawal_event	16	0.91504	2.75062	3.54355	4.16378	0.914196	10.9582	17.5017	27.9525	0.838036	11.4271	19.0922	31.899	182	16343	3250595	16327	3250413	166	16327	3234086
MUSCLE RELAXANTS, CENTRALLY ACTING AGENTS	Withdrawal_event	294	32.504	2.98787	3.15755	3.31769	31.9829	8.21234	9.1924	10.2894	30.6803	8.51593	9.58271	10.7831	6465	16343	3250595	16049	3244130	6171	16049	3228081
OPIOIDS	Withdrawal_event	3450	450.215	2.88797	2.93652	2.98425	365.236	9.10304	9.44594	9.80176	352.603	9.41791	9.78438	10.1651	89547	16343	3250595	12893	3161048	86097	12893	3148155
ANESTHETICS, LOCAL	Withdrawal_event	157	20.8951	2.64541	2.88	3.09673	20.7209	6.49413	7.5769	8.84022	20.038	6.67525	7.83511	9.19651	4156	16343	3250595	16186	3246439	3999	16186	3230253
ANXIOLYTICS	Withdrawal_event	1582	254.457	2.5619	2.63388	2.70409	233.46	6.43873	6.77632	7.1316	227.211	6.60584	6.9627	7.33883	50611	16343	3250595	14761	3199984	49029	14761	3185223
COUGH SUPPRESSANTS AND EXPECTORANTS, COMBINATIONS	Withdrawal_event	29	4.40929	2.01417	2.58713	3.0641	4.40265	4.60376	6.58694	9.42442	4.27855	4.67971	6.778	9.81713	877	16343	3250595	16314	3249718	848	16314	3233404
PROGESTOGENS AND ESTROGENS IN COMBINATION	Withdrawal_event	88	15.1786	2.17956	2.49688	2.78238	15.1109	4.73738	5.8236	7.15889	14.7443	4.82533	5.96843	7.38233	3019	16343	3250595	16255	3247576	2931	16255	3231321
DRUGS USED IN ADDICTIVE DISORDERS	Withdrawal_event	1187	230.299	2.27997	2.36322	2.44411	216.624	5.16895	5.47953	5.80877	212.014	5.27367	5.5987	5.94376	45806	16343	3250595	15156	3204789	44619	15156	3189633
ANTIDEPRESSANTS	Withdrawal_event	3312	699.237	2.19348	2.24304	2.29175	582.453	5.47559	5.6863	5.90512	570.973	5.5814	5.80062	6.02845	139077	16343	3250595	13031	3111518	135765	13031	3098487
HYPNOTICS AND SEDATIVES	Withdrawal_event	700	149.594	2.11364	2.22252	2.32739	144.509	4.49462	4.84398	5.22048	141.798	4.57259	4.93659	5.32956	29754	16343	3250595	15643	3220841	29054	15643	3205198
ANTIADRENERGIC AGENTS, CENTRALLY ACTING	Withdrawal_event	48	11.4481	1.58402	2.02121	2.40019	11.4224	3.17499	4.20225	5.56189	11.238	3.20771	4.27121	5.68731	2277	16343	3250595	16295	3248318	2229	16295	3232023
COUGH SUPPRESSANTS, EXCL. COMBINATIONS WITH EXPECTORANTS	Withdrawal_event	76	27.235	1.121	1.46375	1.76966	27.1536	2.23772	2.79889	3.50079	26.9075	2.25103	2.82449	3.54404	5417	16343	3250595	16267	3245178	5341	16267	3228911
ANTIEMETICS AND ANTINAUSEANTS	Withdrawal_event	22	8.45156	0.66396	1.32971	1.8693	8.44455	1.71964	2.60523	3.94688	8.37611	1.72418	2.62652	4.00109	1681	16343	3250595	16321	3248914	1659	16321	3232593
OTHER NERVOUS SYSTEM DRUGS	Withdrawal_event	8	3.55458	-0.100368	1.06791	1.89649	3.55361	1.13008	2.25123	4.48468	3.53115	1.12833	2.26555	4.54894	707	16343	3250595	16335	3249888	699	16335	3233553
OTHER ANALGESICS AND ANTIPYRETICS	Withdrawal_event	1405	682.233	0.965254	1.04169	1.11613	650.747	2.0447	2.15906	2.27981	647.112	2.05507	2.17118	2.29386	135695	16343	3250595	14938	3114900	134290	14938	3099962
ANTIMIGRAINE PREPARATIONS	Withdrawal_event	46	22.9514	0.540333	0.987555	1.37406	22.919	1.50493	2.00707	2.67675	22.8025	1.50819	2.01732	2.69831	4565	16343	3250595	16297	3246030	4519	16297	3229733
ANTIHISTAMINES FOR SYSTEMIC USE	Withdrawal_event	199	114.752	0.584106	0.791596	0.984987	114.156	1.51672	1.74322	2.00355	113.73	1.52056	1.74976	2.01351	22824	16343	3250595	16144	3227771	22625	16144	3211627
DRUGS USED IN BENIGN PROSTATIC HYPERTROPHY	Withdrawal_event	25	15.1082	0.0872154	0.708191	1.21798	15.0991	1.12029	1.65573	2.44709	15.0491	1.12033	1.66123	2.46328	3005	16343	3250595	16318	3247590	2980	16318	3231272
ESTROGENS	Withdrawal_event	79	48.3312	0.367317	0.703151	1.00354	48.2403	1.31405	1.63764	2.04091	48.0851	1.31589	1.64292	2.05122	9613	16343	3250595	16264	3240982	9534	16264	3224718
ANTIPSORIATICS FOR TOPICAL USE	Withdrawal_event	7	4.40929	-0.648859	0.611377	1.48524	4.40859	0.759088	1.58781	3.32127	4.3955	0.756842	1.59254	3.351	877	16343	3250595	16336	3249718	870	16336	3233382
DOPAMINERGIC AGENTS	Withdrawal_event	220	146.467	0.388277	0.585288	0.769546	145.802	1.3216	1.5089	1.72274	145.429	1.32366	1.51277	1.7289	29132	16343	3250595	16123	3221463	28912	16123	3205340
PSYCHOSTIMULANTS, AGENTS USED FOR ADHD AND NOOTROPICS	Withdrawal_event	166	111.127	0.348926	0.576834	0.787847	110.751	1.28707	1.49885	1.74548	110.473	1.28883	1.50263	1.75188	22103	16343	3250595	16177	3228492	21937	16177	3212315
ANTIOBESITY PREPARATIONS, EXCL. DIET PRODUCTS	Withdrawal_event	6	3.87635	-0.805278	0.570711	1.49879	3.87585	0.697548	1.54805	3.43554	3.86512	0.695125	1.55235	3.46668	771	16343	3250595	16337	3249824	765	16337	3233487
ANESTHETICS, GENERAL	Withdrawal_event	115	83.6357	0.18125	0.457103	0.708584	83.4744	1.14753	1.37767	1.65396	83.3154	1.14826	1.3803	1.65922	16635	16343	3250595	16228	3233960	16520	16228	3217732
ANTIEPILEPTICS	Withdrawal_event	523	427.641	0.163778	0.290105	0.411063	425.078	1.12802	1.23036	1.34198	424.587	1.12873	1.23179	1.34426	85057	16343	3250595	15820	3165538	84534	15820	3149718
ANTICHOLINERGIC AGENTS	Withdrawal_event	11	9.04482	-0.707694	0.268843	0.996077	9.04374	0.674679	1.21631	2.19276	9.03386	0.672973	1.21764	2.20314	1799	16343	3250595	16332	3248796	1788	16332	3232464
ANTIPSYCHOTICS	Withdrawal_event	1047	869.404	0.179294	0.268022	0.354068	859.426	1.14453	1.21826	1.29673	858.489	1.14535	1.21959	1.29863	172923	16343	3250595	15296	3077672	171876	15296	3062376
ANTIPROPULSIVES	Withdrawal_event	13	10.9553	-0.652685	0.236938	0.914827	10.954	0.690084	1.18678	2.04099	10.9436	0.688493	1.1879	2.04958	2179	16343	3250595	16330	3248416	2166	16330	3232086
CORTICOSTEROIDS, PLAIN	Withdrawal_event	368	334.875	-0.0153217	0.135891	0.279476	334.182	0.993365	1.1012	1.22073	334.011	0.993305	1.10176	1.22206	66606	16343	3250595	15975	3183989	66238	15975	3168014
VIRAL VACCINES	Non_withdrawal_event	1378265	1.37136e+06	0.00484122	0.00725079	0.00965832	1.36627e+06	1.00864	1.00878	1.00892	2274.08	390.908	606.077	939.683	1378285	3234252	3250595	1855987	1872310	20	1855987	16323
BETA-LACTAM ANTIBACTERIALS, PENICILLINS	Non_withdrawal_event	41400	41196.8	-0.00683356	0.00709741	0.0209605	41194.2	1.00486	1.005	1.00513	977.124	17.6319	42.3692	101.812	41405	3234252	3250595	3192852	3209190	5	3192852	16338
THYROID PREPARATIONS	Non_withdrawal_event	61384	61085.3	-0.0043991	0.00703666	0.0184266	61079.6	1.00486	1.00498	1.00511	1942.61	16.9977	31.5987	58.7418	61394	3234252	3250595	3172868	3189201	10	3172868	16333
QUINOLONE ANTIBACTERIALS	Non_withdrawal_event	21742	21639.7	-0.0124341	0.00680716	0.0259192	21639	1.00451	1.00476	1.00501	1376.57	7.52762	15.7944	33.1396	21749	3234252	3250595	3212510	3228846	7	3212510	16336
BLOOD GLUCOSE LOWERING DRUGS, EXCL. INSULINS	Non_withdrawal_event	21276	21176	-0.0126546	0.00679698	0.0261165	21175.3	1.0045	1.00475	1.00501	1376.76	7.36519	15.4536	32.4247	21283	3234252	3250595	3212976	3229312	7	3212976	16336
ANTITHROMBOTIC AGENTS	Non_withdrawal_event	113137	112609	-0.00167004	0.00674897	0.0151431	112590	1.00472	1.00486	1.005	7849.69	10.6078	14.4129	19.583	113178	3234252	3250595	3121115	3137417	41	3121115	16302
MACROLIDES, LINCOSAMIDES AND STREPTOGRAMINS	Non_withdrawal_event	12220	12163.5	-0.0190129	0.00668127	0.0321455	12163.3	1.00429	1.00466	1.00503	986.055	5.15662	12.3928	29.7835	12225	3234252	3250595	3222032	3238370	5	3222032	16338
IMMUNOSUPPRESSANTS	Non_withdrawal_event	209975	209007	0.00048976	0.00666721	0.0128313	208940	1.00483	1.00495	1.00507	16372.6	10.4003	12.8248	15.8145	210063	3234252	3250595	3024277	3040532	88	3024277	16255
SELECTIVE CALCIUM CHANNEL BLOCKERS WITH MAINLY VASCULAR EFFECTS	Non_withdrawal_event	15892	15822	-0.0161546	0.006364	0.0287058	15821.7	1.00404	1.00444	1.00484	1970.46	4.33779	8.0651	14.9952	15902	3234252	3250595	3218360	3234693	10	3218360	16333
ACE INHIBITORS, PLAIN	Non_withdrawal_event	20596	20505.4	-0.0134099	0.00636124	0.025996	20504.8	1.00409	1.00445	1.0048	2558.33	4.67279	8.05056	13.87	20609	3234252	3250595	3213656	3229986	13	3213656	16330
DRUGS AFFECTING BONE STRUCTURE AND MINERALIZATION	Non_withdrawal_event	18894	18810.9	-0.01429	0.00635556	0.0268525	18810.5	1.00407	1.00444	1.00481	2362.64	4.5398	7.99698	14.0869	18906	3234252	3250595	3215358	3231689	12	3215358	16331
DIRECT ACTING ANTIVIRALS	Non_withdrawal_event	7384	7351.85	-0.0268016	0.00629472	0.0390106	7351.78	1.00378	1.00438	1.00498	987.535	3.11088	7.47721	17.972	7389	3234252	3250595	3226868	3243206	5	3226868	16338
INSULINS AND ANALOGUES	Non_withdrawal_event	6939	6909.09	-0.0279152	0.00623209	0.0399745	6909.02	1.0037	1.00434	1.00498	987.671	2.92294	7.02562	16.8869	6944	3234252	3250595	3227313	3243651	5	3227313	16338
LIPID MODIFYING AGENTS, PLAIN	Non_withdrawal_event	15792	15724.5	-0.0164144	0.00617567	0.0285878	15724.2	1.00387	1.00431	1.00475	2364.92	3.79067	6.6776	11.7632	15804	3234252	3250595	3218460	3234791	12	3218460	16331
ANGIOTENSIN II RECEPTOR BLOCKERS (ARBS), PLAIN	Non_withdrawal_event	8552	8515.97	-0.0246498	0.00609097	0.0365033	8515.87	1.00363	1.00424	1.00486	1382.22	2.94827	6.18716	12.9842	8559	3234252	3250595	3225700	3242036	7	3225700	16336
OTHER SYSTEMIC DRUGS FOR OBSTRUCTIVE AIRWAY DISEASES	Non_withdrawal_event	12545	12494.9	-0.0195804	0.00577725	0.030911	12494.7	1.00346	1.00403	1.0046	2564.74	2.83877	4.89134	8.42801	12558	3234252	3250595	3221707	3238037	13	3221707	16330
ANTIINFLAMMATORY AND ANTIRHEUMATIC PRODUCTS, NON-STEROIDS	Non_withdrawal_event	69730	69455	-0.00502813	0.00570012	0.0163881	69449	1.00379	1.00405	1.0043	14784.8	3.7643	4.71634	5.90918	69806	3234252	3250595	3164522	3180789	76	3164522	16267
ANTIMALARIALS	Non_withdrawal_event	6015	5991.72	-0.0310992	0.00559329	0.0418188	5991.68	1.00302	1.00389	1.00476	1383.3	2.07175	4.34828	9.12637	6022	3234252	3250595	3228237	3244573	7	3228237	16336
DRUGS FOR PEPTIC ULCER AND GASTRO-OESOPHAGEAL REFLUX DISEASE (GORD)	Non_withdrawal_event	32240	32119.7	-0.0103981	0.00539342	0.0210979	32118.5	1.00338	1.00378	1.00419	8250.08	2.88628	3.90784	5.29097	32282	3234252	3250595	3202012	3218313	42	3202012	16301
CORTICOSTEROIDS FOR SYSTEMIC USE, PLAIN	Non_withdrawal_event	16079	16024	-0.0174462	0.0049406	0.0271526	16023.8	1.00282	1.00345	1.00408	5127.93	2.1336	3.13557	4.60807	16105	3234252	3250595	3218173	3234490	26	3218173	16317
PROPULSIVES	Non_withdrawal_event	4773	4756.96	-0.0363677	0.00485515	0.0454895	4756.94	1.00221	1.00338	1.00454	1581.62	1.50805	3.01778	6.03892	4781	3234252	3250595	3229479	3245814	8	3229479	16335
HORMONAL CONTRACEPTIVES FOR SYSTEMIC USE	Non_withdrawal_event	70165	69931.6	-0.00588846	0.00480642	0.0154613	69926.5	1.00309	1.00341	1.00373	23404.5	2.50475	2.99793	3.58823	70285	3234252	3250595	3164087	3180310	120	3164087	16223
BETA BLOCKING AGENTS	Non_withdrawal_event	32032	31926.7	-0.0110912	0.00475166	0.0205069	31925.6	1.00287	1.00333	1.0038	11010.3	2.2374	2.90928	3.78293	32088	3234252	3250595	3202220	3218507	56	3202220	16287
ANDROGENS	Non_withdrawal_event	3223	3212.77	-0.0456552	0.00458776	0.0539592	3212.76	1.00169	1.00319	1.00468	1186.64	1.21913	2.71607	6.05103	3229	3234252	3250595	3231029	3247366	6	3231029	16337
PHARMACEUTICAL EXCIPIENT	Non_withdrawal_event	8583	8555.77	-0.0261004	0.00458456	0.0349422	8555.69	1.00227	1.00319	1.00411	3161.06	1.66227	2.71522	4.43516	8599	3234252	3250595	3225669	3241996	16	3225669	16327
PROTEIN KINASE INHIBITORS	Non_withdrawal_event	19973	19910.4	-0.0155488	0.00452939	0.0244669	19910	1.00255	1.00316	1.00378	7491.11	1.93875	2.66623	3.66668	20011	3234252	3250595	3214279	3230584	38	3214279	16305
HORMONE ANTAGONISTS AND RELATED AGENTS	Non_withdrawal_event	7703	7679.2	-0.0279351	0.00446482	0.0365	7679.14	1.00212	1.00311	1.0041	2964.13	1.56556	2.59874	4.31378	7718	3234252	3250595	3226549	3242877	15	3226549	16328
ANTI-ACNE PREPARATIONS FOR TOPICAL USE	Non_withdrawal_event	9642	9612.43	-0.0245107	0.0044314	0.0330822	9612.34	1.00219	1.00309	1.00398	3753.22	1.63749	2.56899	4.0304	9661	3234252	3250595	3224610	3240934	19	3224610	16324
SULFONAMIDES AND TRIMETHOPRIM	Non_withdrawal_event	2803	2794.88	-0.0497235	0.0041861	0.0570935	2794.87	1.00119	1.00291	1.00463	1186.8	1.06001	2.36182	5.2624	2809	3234252	3250595	3231449	3247786	6	3231449	16337
ANTIANDROGENS	Non_withdrawal_event	5160	5148.98	-0.0365524	0.00308363	0.0421753	5148.96	1.00067	1.00214	1.00362	2966.46	1.04764	1.73945	2.88809	5175	3234252	3250595	3229092	3245420	15	3229092	16328
ANTIBIOTICS FOR TOPICAL USE	Non_withdrawal_event	1682	1678.52	-0.0667923	0.00298857	0.0710995	1678.52	0.99947	1.00208	1.00469	989.28	0.706666	1.70023	4.09072	1687	3234252	3250595	3232570	3248908	5	3232570	16338
DECONGESTANTS AND OTHER NASAL PREPARATIONS FOR TOPICAL USE	Non_withdrawal_event	2239	2234.71	-0.0576174	0.00276771	0.0618983	2234.7	0.999607	1.00192	1.00424	1384.92	0.76972	1.6167	3.39566	2246	3234252	3250595	3232013	3248349	7	3232013	16336
ANTIINFECTIVES AND ANTISEPTICS, EXCL. COMBINATIONS WITH CORTICOSTEROIDS	Non_withdrawal_event	1274	1272.57	-0.0787024	0.0016201	0.0797381	1272.57	0.997692	1.00112	1.00457	989.404	0.534961	1.28764	3.09934	1279	3234252	3250595	3232978	3249316	5	3232978	16338
ANTI-DEMENTIA DRUGS	Non_withdrawal_event	11565	11552.6	-0.0248703	0.0015447	0.0277168	11552.6	0.999925	1.00108	1.00223	9096.37	0.951366	1.27139	1.69905	11611	3234252	3250595	3222687	3238984	46	3222687	16297
NOT AVAILABLE	Non_withdrawal_event	18132	18124.4	-0.0204729	0.00060358	0.0215252	18124.4	0.999429	1.00042	1.00141	16615.7	0.880236	1.09126	1.35287	18216	3234252	3250595	3216120	3232379	84	3216120	16259
CORTICOSTEROIDS, PLAIN	Non_withdrawal_event	66238	66271.1	-0.0117293	-0.0007213	0.0102442	66271.8	0.998919	0.99949	1.00006	72978.4	0.818293	0.907639	1.00674	66606	3234252	3250595	3168014	3183989	368	3168014	15975
ANTIPROPULSIVES	Non_withdrawal_event	2166	2168.04	-0.0627658	-0.00136091	0.0587472	2168.05	0.995811	0.999056	1.00231	2573	0.487906	0.841818	1.45245	2179	3234252	3250595	3232086	3248416	13	3232086	16330
ANTIPSYCHOTICS	Non_withdrawal_event	171876	172054	-0.00831859	-0.00148993	0.00532238	172064	0.998534	0.99891	0.999286	209617	0.770042	0.819951	0.873095	172923	3234252	3250595	3062376	3077672	1047	3062376	15296
ANTICHOLINERGIC AGENTS	Non_withdrawal_event	1788	1789.96	-0.0692327	-0.00157628	0.0645093	1789.96	0.995292	0.998907	1.00253	2177.14	0.453898	0.82126	1.48594	1799	3234252	3250595	3232464	3248796	11	3232464	16332
ANTIEPILEPTICS	Non_withdrawal_event	84534	84629.4	-0.0113685	-0.00162652	0.00808225	84631.9	0.998309	0.998843	0.999377	104128	0.743905	0.811829	0.885954	85057	3234252	3250595	3149718	3165538	523	3149718	15820
ANESTHETICS, GENERAL	Non_withdrawal_event	16520	16551.4	-0.0248211	-0.00273637	0.0191784	16551.5	0.996828	0.998095	0.999364	22802.5	0.602692	0.724482	0.870882	16635	3234252	3250595	3217732	3233960	115	3217732	16228
PSYCHOSTIMULANTS, AGENTS USED FOR ADHD AND NOOTROPICS	Non_withdrawal_event	21937	21991.9	-0.0227594	-0.00360415	0.0154231	21992.2	0.996342	0.997488	0.998635	32963.1	0.570814	0.665501	0.775895	22103	3234252	3250595	3212315	3228492	166	3212315	16177
DOPAMINERGIC AGENTS	Non_withdrawal_event	28912	28985.5	-0.0203428	-0.00366455	0.0129165	28986.2	0.996439	0.99744	0.998443	43737.2	0.578403	0.661039	0.755481	29132	3234252	3250595	3205340	3221463	220	3205340	16123
ANTIOBESITY PREPARATIONS, EXCL. DIET PRODUCTS	Non_withdrawal_event	765	767.124	-0.108065	-0.00399678	0.0964004	767.124	0.991016	0.997231	1.00348	1187.54	0.28846	0.644186	1.43859	771	3234252	3250595	3233487	3249824	6	3233487	16337
ANTIPSORIATICS FOR TOPICAL USE	Non_withdrawal_event	870	872.591	-0.101766	-0.00428726	0.0899639	872.591	0.991128	0.99703	1.00297	1385.51	0.298418	0.627928	1.32128	877	3234252	3250595	3233382	3249718	7	3233382	16336
ESTROGENS	Non_withdrawal_event	9534	9564.67	-0.0337395	-0.00463314	0.0241786	9564.76	0.99497	0.996784	0.998601	15663.6	0.487515	0.608672	0.759941	9613	3234252	3250595	3224718	3240982	79	3224718	16264
DRUGS USED IN BENIGN PROSTATIC HYPERTROPHY	Non_withdrawal_event	2980	2989.89	-0.0570495	-0.00478013	0.0465467	2989.9	0.993429	0.996689	0.999959	4950.47	0.405963	0.601963	0.892592	3005	3234252	3250595	3231272	3247590	25	3231272	16318
ANTIHISTAMINES FOR SYSTEMIC USE	Non_withdrawal_event	22625	22709.2	-0.0242228	-0.00536202	0.0133746	22709.8	0.99505	0.996264	0.997479	39588.3	0.496645	0.571507	0.657654	22824	3234252	3250595	3211627	3227771	199	3211627	16144
ANTIMIGRAINE PREPARATIONS	Non_withdrawal_event	4519	4542.05	-0.0497126	-0.00733877	0.0344135	4542.08	0.99201	0.994918	0.997836	9116.26	0.370603	0.495708	0.663044	4565	3234252	3250595	3229733	3246030	46	3229733	16297
OTHER ANALGESICS AND ANTIPYRETICS	Non_withdrawal_event	134290	135013	-0.0154705	-0.00774393	-3.82e-05	135044	0.993868	0.994415	0.994962	291568	0.435946	0.460578	0.486603	135695	3234252	3250595	3099962	3114900	1405	3099962	14938
OTHER NERVOUS SYSTEM DRUGS	Non_withdrawal_event	699	703.445	-0.118098	-0.00913952	0.0958019	703.446	0.985874	0.993679	1.00155	1583.62	0.219832	0.441394	0.886263	707	3234252	3250595	3233553	3249888	8	3233553	16335
ANTIEMETICS AND ANTINAUSEANTS	Non_withdrawal_event	1659	1672.55	-0.0819993	-0.0117306	0.0568451	1672.56	0.98645	0.991895	0.997371	4357.4	0.249932	0.380732	0.579986	1681	3234252	3250595	3232593	3248914	22	3232593	16321
COUGH SUPPRESSANTS, EXCL. COMBINATIONS WITH EXPECTORANTS	Non_withdrawal_event	5341	5389.76	-0.0520653	-0.0131113	0.0253169	5389.85	0.987794	0.990937	0.994091	15085.6	0.282164	0.354047	0.444242	5417	3234252	3250595	3228911	3245178	76	3228911	16267
ANTIADRENERGIC AGENTS, CENTRALLY ACTING	Non_withdrawal_event	2229	2265.55	-0.0839825	-0.0234607	0.0358009	2265.58	0.977942	0.983855	0.989804	9520.53	0.17583	0.234126	0.311749	2277	3234252	3250595	3232023	3248318	48	3232023	16295
HYPNOTICS AND SEDATIVES	Non_withdrawal_event	29054	29604.4	-0.043712	-0.0270746	-0.010534	29609.5	0.979509	0.981239	0.982973	143428	0.187633	0.202569	0.218694	29754	3234252	3250595	3205198	3220841	700	3205198	15643
ANTIDEPRESSANTS	Non_withdrawal_event	135765	138378	-0.0351849	-0.0275004	-0.0198367	138495	0.979484	0.980291	0.981099	787521	0.16588	0.172395	0.179167	139077	3234252	3250595	3098487	3111518	3312	3098487	13031
DRUGS USED IN ADDICTIVE DISORDERS	Non_withdrawal_event	44619	45575.7	-0.0440242	-0.0306063	-0.0172515	45589.4	0.977252	0.978715	0.98018	249808	0.168244	0.178613	0.189621	45806	3234252	3250595	3189633	3204789	1187	3189633	15156
PROGESTOGENS AND ESTROGENS IN COMBINATION	Non_withdrawal_event	2931	3003.82	-0.0881085	-0.0354001	0.01635	3003.89	0.969722	0.975735	0.981785	17493.5	0.135459	0.167548	0.20724	3019	3234252	3250595	3231321	3247576	88	3231321	16255
ANXIOLYTICS	Non_withdrawal_event	49029	50356.5	-0.0513423	-0.0385435	-0.025802	50377.5	0.971708	0.973231	0.974757	341374	0.136262	0.143622	0.151381	50611	3234252	3250595	3185223	3199984	1582	3185223	14761
ANTISEPTICS AND DISINFECTANTS	Non_withdrawal_event	5875	6035.5	-0.0760115	-0.0388817	-0.0022299	6035.8	0.968951	0.973359	0.977786	38176.1	0.133129	0.153892	0.177893	6066	3234252	3250595	3228377	3244529	191	3228377	16152
COUGH SUPPRESSANTS AND EXPECTORANTS, COMBINATIONS	Non_withdrawal_event	848	872.591	-0.139973	-0.0412169	0.054228	872.597	0.95999	0.971811	0.983779	5747.75	0.101863	0.147536	0.213689	877	3234252	3250595	3233404	3249718	29	3233404	16314
ANESTHETICS, LOCAL	Non_withdrawal_event	3999	4135.1	-0.0933442	-0.0482787	-0.00391562	4135.28	0.961236	0.967045	0.972888	31332.6	0.108737	0.127631	0.149807	4156	3234252	3250595	3230253	3246439	157	3230253	16186
OPIOIDS	Non_withdrawal_event	86097	89096.8	-0.0590631	-0.0494101	-0.0397897	89181.8	0.964144	0.96541	0.966679	842406	0.0983757	0.102204	0.106181	89547	3234252	3250595	3148155	3161048	3450	3148155	12893
MUSCLE RELAXANTS, CENTRALLY ACTING AGENTS	Non_withdrawal_event	6171	6432.5	-0.0960924	-0.0598696	-0.024102	6433.02	0.954179	0.95927	0.964388	59134.9	0.0927375	0.104355	0.117427	6465	3234252	3250595	3228081	3244130	294	3228081	16049
NO ATC CODE	Non_withdrawal_event	858	903.435	-0.17257	-0.0744007	0.020496	903.448	0.9349	0.949695	0.964725	9922.65	0.0649895	0.0864689	0.115047	908	3234252	3250595	3233394	3249687	50	3233394	16293
NOT AVAILABLE	Withdrawal_event	84	91.5845	-0.449177	-0.124007	0.167826	91.6272	0.740213	0.916758	1.13541	91.6658	0.739168	0.916372	1.13606	18216	16343	3250595	16259	3232379	18132	16259	3216120
PSYCHOLEPTICS AND PSYCHOANALEPTICS IN COMBINATION	Non_withdrawal_event	166	181.085	-0.353031	-0.125123	0.0858901	181.086	0.876264	0.916693	0.958986	3169.31	0.0313489	0.0523773	0.0875111	182	3234252	3250595	3234086	3250413	16	3234086	16327
DRUGS FOR CONSTIPATION	Non_withdrawal_event	189	209.939	-0.364301	-0.151205	0.0470482	209.941	0.859751	0.900255	0.942667	4359.38	0.0278723	0.0433548	0.0674376	211	3234252	3250595	3234063	3250384	22	3234063	16321
ALL OTHER THERAPEUTIC PRODUCTS	Non_withdrawal_event	163	186.06	-0.420421	-0.190348	0.0225199	186.061	0.829176	0.876056	0.925586	4756.3	0.02232	0.0342703	0.0526188	187	3234252	3250595	3234089	3250408	24	3234089	16319
ANTIINFECTIVES AND ANTISEPTICS, EXCL. COMBINATIONS WITH CORTICOSTEROIDS	Withdrawal_event	5	6.43042	-1.86098	-0.333512	0.661236	6.43098	0.324123	0.777486	1.86498	6.43822	0.322649	0.776613	1.8693	1279	16343	3250595	16338	3249316	1274	16338	3232978
ANTI-DEMENTIA DRUGS	Withdrawal_event	46	58.3766	-0.787684	-0.340463	0.0460394	58.4209	0.589874	0.787389	1.05104	58.4837	0.588563	0.786543	1.05112	11611	16343	3250595	16297	3238984	11565	16297	3222687
DECONGESTANTS AND OTHER NASAL PREPARATIONS FOR TOPICAL USE	Withdrawal_event	7	11.2922	-1.91311	-0.652871	0.220989	11.2952	0.295743	0.619734	1.29866	11.3169	0.294493	0.618545	1.29917	2246	16343	3250595	16336	3248349	2239	16336	3232013
ANTIBIOTICS FOR TOPICAL USE	Withdrawal_event	5	8.48172	-2.23503	-0.70756	0.287187	8.48353	0.245602	0.589377	1.41435	8.50114	0.244456	0.588157	1.4151	1687	16343	3250595	16338	3248908	1682	16338	3232570
ANTIANDROGENS	Withdrawal_event	15	26.0183	-1.59644	-0.774721	-0.137002	26.0359	0.347502	0.576128	0.955168	26.0917	0.34625	0.574896	0.954528	5175	16343	3250595	16328	3245420	5160	16328	3229092
SULFONAMIDES AND TRIMETHOPRIM	Withdrawal_event	6	14.1228	-2.5457	-1.16971	-0.24163	14.1298	0.190907	0.424634	0.944514	14.1709	0.190027	0.423402	0.943388	2809	16343	3250595	16337	3247786	2803	16337	3231449
ANTI-ACNE PREPARATIONS FOR TOPICAL USE	Withdrawal_event	19	48.5726	-2.05281	-1.33144	-0.75588	48.6607	0.249101	0.390459	0.612033	48.8109	0.248114	0.389258	0.610692	9661	16343	3250595	16324	3240934	9642	16324	3224610
HORMONE ANTAGONISTS AND RELATED AGENTS	Withdrawal_event	15	38.8037	-2.16412	-1.3424	-0.70468	38.8604	0.232765	0.385997	0.640103	38.9811	0.231815	0.384801	0.63875	7718	16343	3250595	16328	3242877	7703	16328	3226549
ANDROGENS	Withdrawal_event	6	16.2344	-2.7403	-1.36431	-0.43623	16.2446	0.166035	0.369353	0.821645	16.2964	0.165261	0.368179	0.820254	3229	16343	3250595	16337	3247366	3223	16337	3231029
PROTEIN KINASE INHIBITORS	Withdrawal_event	38	100.609	-1.88832	-1.39298	-0.971057	100.997	0.273756	0.376249	0.517115	101.317	0.272726	0.375062	0.515797	20011	16343	3250595	16305	3230584	19973	16305	3214279
PHARMACEUTICAL EXCIPIENT	Withdrawal_event	16	43.2331	-2.19919	-1.40626	-0.786028	43.3054	0.226398	0.369469	0.602954	43.4436	0.225471	0.368294	0.601586	8599	16343	3250595	16327	3241996	8583	16327	3225669
BETA BLOCKING AGENTS	Withdrawal_event	56	161.329	-1.92093	-1.51814	-1.16529	162.379	0.265349	0.344873	0.44823	162.92	0.264345	0.343727	0.446947	32088	16343	3250595	16287	3218507	32032	16287	3202220
PROPULSIVES	Withdrawal_event	8	24.0374	-2.69773	-1.52945	-0.700864	24.061	0.166345	0.332488	0.664573	24.1423	0.165592	0.331369	0.663106	4781	16343	3250595	16335	3245814	4773	16335	3229479
HORMONAL CONTRACEPTIVES FOR SYSTEMIC USE	Withdrawal_event	120	353.372	-1.82399	-1.55419	-1.30776	358.529	0.279727	0.334701	0.400479	359.752	0.278689	0.333563	0.399242	70285	16343	3250595	16223	3180310	70165	16223	3164087
CORTICOSTEROIDS FOR SYSTEMIC USE, PLAIN	Withdrawal_event	26	80.971	-2.22818	-1.62029	-1.11936	81.2447	0.217894	0.320021	0.470013	81.5248	0.21701	0.318921	0.468691	16105	16343	3250595	16317	3234490	16079	16317	3218173
DRUGS FOR PEPTIC ULCER AND GASTRO-OESOPHAGEAL REFLUX DISEASE (GORD)	Withdrawal_event	42	162.304	-2.40709	-1.9376	-1.53458	163.511	0.189792	0.256864	0.347639	164.129	0.189001	0.255896	0.346467	32282	16343	3250595	16301	3218313	32240	16301	3202012
ANTIMALARIALS	Withdrawal_event	7	30.2768	-3.29712	-2.03688	-1.16302	30.32	0.110094	0.230871	0.484144	30.438	0.109573	0.229976	0.482683	6022	16343	3250595	16336	3244573	6015	16336	3228237
ANTIINFLAMMATORY AND ANTIRHEUMATIC PRODUCTS, NON-STEROIDS	Withdrawal_event	76	350.963	-2.54259	-2.19984	-1.89393	356.998	0.169955	0.212887	0.266662	358.442	0.169228	0.212029	0.265654	69806	16343	3250595	16267	3180789	69730	16267	3164522
OTHER SYSTEMIC DRUGS FOR OBSTRUCTIVE AIRWAY DISEASES	Withdrawal_event	13	63.1378	-3.12655	-2.23692	-1.55904	63.3322	0.119197	0.205267	0.353485	63.5874	0.118652	0.204443	0.352265	12558	16343	3250595	16330	3238037	12545	16330	3221707
ANGIOTENSIN II RECEPTOR BLOCKERS (ARBS), PLAIN	Withdrawal_event	7	43.032	-3.79735	-2.53712	-1.66326	43.1272	0.0773902	0.162311	0.340415	43.3101	0.0770165	0.161625	0.339182	8559	16343	3250595	16336	3242036	8552	16336	3225700
LIPID MODIFYING AGENTS, PLAIN	Withdrawal_event	12	79.4577	-3.6075	-2.67731	-1.97611	79.7873	0.0854143	0.1504	0.264829	80.1312	0.0850109	0.149754	0.263806	15804	16343	3250595	16331	3234791	15792	16331	3218460
INSULINS AND ANALOGUES	Withdrawal_event	5	34.9123	-4.21421	-2.68675	-1.692	34.9763	0.0595122	0.142954	0.343388	35.1281	0.0592176	0.142336	0.342121	6944	16343	3250595	16338	3243651	6939	16338	3227313
DIRECT ACTING ANTIVIRALS	Withdrawal_event	5	37.1496	-4.3026	-2.77513	-1.78038	37.2229	0.0559193	0.134326	0.32267	37.386	0.0556422	0.13374	0.321453	7389	16343	3250595	16338	3243206	7384	16338	3226868
DRUGS AFFECTING BONE STRUCTURE AND MINERALIZATION	Withdrawal_event	12	95.0536	-3.86457	-2.93438	-2.23318	95.5395	0.071329	0.125603	0.221172	95.9638	0.0709879	0.125047	0.220274	18906	16343	3250595	16331	3231689	18894	16331	3215358
SELECTIVE CALCIUM CHANNEL BLOCKERS WITH MAINLY VASCULAR EFFECTS	Withdrawal_event	10	79.9504	-3.96785	-2.93771	-2.18114	80.2943	0.0670107	0.124542	0.231465	80.651	0.0666882	0.123991	0.230532	15902	16343	3250595	16333	3234693	15892	16333	3218360
ACE INHIBITORS, PLAIN	Withdrawal_event	13	103.616	-3.83678	-2.94716	-2.26927	104.194	0.0724438	0.124767	0.214882	104.657	0.0720981	0.124215	0.214005	20609	16343	3250595	16330	3229986	20596	16330	3213656
MACROLIDES, LINCOSAMIDES AND STREPTOGRAMINS	Withdrawal_event	5	61.4636	-5.02138	-3.49392	-2.49917	61.6767	0.0337442	0.0810679	0.194759	61.9641	0.0335756	0.0806919	0.193926	12225	16343	3250595	16338	3238370	12220	16338	3222032
IMMUNOSUPPRESSANTS	Withdrawal_event	88	1056.13	-3.89498	-3.57765	-3.29216	1123.02	0.0635524	0.0783602	0.0966182	1128.58	0.0632333	0.077974	0.096151	210063	16343	3250595	16255	3040532	209975	16255	3024277
ANTITHROMBOTIC AGENTS	Withdrawal_event	41	569.024	-4.25415	-3.77857	-3.37107	588.072	0.0513187	0.0697193	0.0947176	590.93	0.0510647	0.0693822	0.0942704	113178	16343	3250595	16302	3137417	113137	16302	3121115
BLOOD GLUCOSE LOWERING DRUGS, EXCL. INSULINS	Withdrawal_event	7	107.004	-5.1016	-3.84136	-2.9675	107.664	0.0309949	0.0650174	0.136386	108.175	0.0308407	0.0647098	0.135774	21283	16343	3250595	16336	3229312	21276	16336	3212976
QUINOLONE ANTIBACTERIALS	Withdrawal_event	7	109.347	-5.1327	-3.87247	-2.99861	110.037	0.0303263	0.0636151	0.133445	110.561	0.0301754	0.0633136	0.132844	21749	16343	3250595	16336	3228846	21742	16336	3212510
THYROID PREPARATIONS	Withdrawal_event	10	308.67	-5.91008	-4.87994	-4.12337	314.42	0.0171103	0.0318046	0.0591185	315.987	0.0170237	0.0316469	0.0588314	61394	16343	3250595	16333	3189201	61384	16333	3172868
BETA-LACTAM ANTIBACTERIALS, PENICILLINS	Withdrawal_event	5	208.172	-6.77313	-5.24566	-4.25091	210.793	0.00987211	0.02372	0.0569925	211.846	0.00982198	0.023602	0.0567153	41405	16343	3250595	16338	3209190	41400	16338	3192852
VIRAL VACCINES	Withdrawal_event	20	6929.6	-9.10248	-8.40111	-7.83835	12016	0.00107354	0.00166444	0.00258058	12121.5	0.00106419	0.00164996	0.00255815	1378285	16343	3250595	16323	1872310	1378265	16323	1855987
